# Metabolic correlates of late midlife cognitive function: findings from the 1946 British Birth Cohort

**DOI:** 10.1101/2020.11.23.20236463

**Authors:** Rebecca Green, Jodie Lord, Jin Xu, Jane Maddock, Min Kim, Richard Dobson, Cristina Legido-Quigley, Andrew Wong, Marcus Richards, Petroula Proitsi

**Affiliations:** Institute of Psychology, Psychiatry & Neuroscience, King’s College London, London, UK; UK National Institute for Health Research (NIHR) Maudsley Biomedical Research Centre, South London and Maudsley Hospital, London; Institute of Pharmaceutical Science, King’s College London, London, UK; MRC Unit for Lifelong Health & Ageing at UCL, University College London, London, UK; Steno Diabetes Center Copenhagen, Gentofte, Denmark

## Abstract

Investigating associations between metabolites and late midlife cognitive function could reveal potential markers and mechanistic insights relevant to early dementia. Here, we aimed to systematically explore the metabolic underpinnings of cognitive outcomes across the 7^th^ decade of life, while untangling influencing life course factors. Using levels of 1019 metabolites detected by liquid chromatography-mass spectrometry and quantified at age 60-64, we evaluated relationships between metabolites and cognitive outcomes in the British 1946 Birth Cohort (N=1740). We conducted pathway and network analyses to allow for greater insight into underlying mechanisms, and sequentially adjusted for life course factors including social factors, childhood cognition and lifestyle influences. After adjusting for multiple tests, 155 metabolites, 10 pathways and 5 network modules demonstrated relationships with cognitive outcomes. Integrating these, we identified thirty-five “hub” metabolites that were influential in their module and associated with our outcomes. Notably, we report relationships between a module comprised of acylcarnitines and processing speed that were independent of life course factors, revealing palmitoylcarnitine as a hub (final model: ß =-0.10, 95%CI =-0.15--0.052, p=5.99×10^−5^). Two modules additionally demonstrated associations with several cognitive outcomes that were partly explained by life course factors: one enriched in nucleosides and amino acids, and another in vitamin A and C metabolites. Our other findings, including a module enriched in sphingolipid pathways, were entirely explained by life course factors - particularly social factors and childhood cognition. These results highlight potential metabolic mechanisms underlying cognitive function in late midlife, suggesting marker candidates and life course relationships for further study.
