## Supplementary Table 4 for "Metabolic correlates of late midlife cognitive function: findings from the 1946 British Birth Cohort"

### Sheet: Short-term memory 60-64
Module	Basic model				Lipid medication				BMI				Childhood cognition				Educational attainment				Childhood SEP				Midlife SEP				Physical activity				Smoking				Blood pressure				Alcohol				Diet
	beta	L95	U95	p	beta	L95	U95	p	beta	L95	U95	p	beta	L95	U95	p	beta	L95	U95	p	beta	L95	U95	p	beta	L95	U95	p	beta	L95	U95	p	beta	L95	U95	p	beta	L95	U95	p	beta	L95	U95	p	beta	L95	U95	p
brown	-0.0747411	-0.121749	-0.0277333	0.00184791	-0.0585069	-0.106182	-0.0108319	0.0161903	-0.0351799	-0.0847874	0.0144276	0.164431	-0.0437256	-0.0850242	-0.00242695	0.0379864	-0.0410353	-0.0843618	0.00229109	0.0633924	-0.0546523	-0.10018	-0.00912437	0.0186635	-0.0467845	-0.0908192	-0.00274981	0.0373236	-0.0592631	-0.1058	-0.0127265	0.0125922	-0.0494669	-0.0964263	-0.00250743	0.0389712	-0.0541272	-0.101531	-0.0067229	0.0252505	-0.0716556	-0.118967	-0.0243447	0.00301353	-0.0533542	-0.100831	-0.00587722	0.0276468
cyan	0.234522	0.188699	0.280345	0	0.225508	0.179386	0.271629	0	0.21572	0.168591	0.262849	0	0.125646	0.0835249	0.167767	5.86905e-09	0.141537	0.0973525	0.185721	4.2108e-10	0.184547	0.138752	0.230342	4.88498e-15	0.155996	0.111133	0.200858	1.25686e-11	0.20805	0.161646	0.254455	0	0.197722	0.149671	0.245774	1.33227e-15	0.222467	0.176567	0.268367	0	0.228295	0.182274	0.274315	0	0.210102	0.161245	0.258959	0
turquoise	-0.120175	-0.166972	-0.0733771	5.23304e-07	-0.105732	-0.1532	-0.0582636	1.32404e-05	-0.0915288	-0.13995	-0.0431074	0.000215989	-0.0775003	-0.118966	-0.0360347	0.000254226	-0.0780808	-0.121281	-0.0348805	0.000403191	-0.102852	-0.148152	-0.0575514	9.00819e-06	-0.0996876	-0.14346	-0.0559147	8.45975e-06	-0.105272	-0.151594	-0.058949	8.83516e-06	-0.105054	-0.151456	-0.0586529	9.54537e-06	-0.115503	-0.16198	-0.0690251	1.19291e-06	-0.120138	-0.166825	-0.0734499	4.9636e-07	-0.107225	-0.153975	-0.0604749	7.30299e-06
yellow	0.0990174	0.0521095	0.145925	3.63784e-05	0.0737201	0.0237821	0.123658	0.00383445	0.0879338	0.041167	0.134701	0.000233177	0.0334889	-0.00825889	0.0752366	0.115823	0.0403716	-0.00317165	0.0839148	0.0691644	0.0598437	0.0137775	0.10591	0.0109225	0.0685053	0.0245125	0.112498	0.00229133	0.0963688	0.0501832	0.142554	4.46572e-05	0.0787207	0.031981	0.12546	0.000975014	0.0945488	0.0479692	0.141128	7.14175e-05	0.0972614	0.0504273	0.144096	4.84856e-05	0.0936576	0.0470772	0.140238	8.34953e-05

### Sheet: Short-term memory 69
Module	Basic model				Lipid medication				BMI				Childhood cognition				Educational attainment				Childhood SEP				Midlife SEP				Physical activity				Smoking				Blood pressure				Alcohol				Diet
	beta	L95	U95	p	beta	L95	U95	p	beta	L95	U95	p	beta	L95	U95	p	beta	L95	U95	p	beta	L95	U95	p	beta	L95	U95	p	beta	L95	U95	p	beta	L95	U95	p	beta	L95	U95	p	beta	L95	U95	p	beta	L95	U95	p
cyan	0.211417	0.15943	0.263404	3.10862e-15	0.203986	0.151579	0.256393	4.04121e-14	0.198989	0.145453	0.252524	5.00933e-13	0.107761	0.0594367	0.156086	1.30613e-05	0.1314	0.080601	0.182199	4.39635e-07	0.162461	0.1101	0.214823	1.47607e-09	0.14335	0.0919971	0.194703	5.12195e-08	0.185665	0.133172	0.238158	5.94835e-12	0.173962	0.119542	0.228382	4.75145e-10	0.20383	0.151647	0.256013	3.30846e-14	0.205299	0.153204	0.257393	1.9762e-14	0.199199	0.143686	0.254712	2.99893e-12
turquoise	-0.119874	-0.172159	-0.067588	7.42526e-06	-0.108546	-0.161646	-0.055447	6.38006e-05	-0.0988935	-0.153754	-0.0440331	0.000418825	-0.0867603	-0.133656	-0.0398649	0.000294332	-0.0894305	-0.138614	-0.0402471	0.000373066	-0.105417	-0.156368	-0.0544664	5.19968e-05	-0.105413	-0.154961	-0.0558658	3.17877e-05	-0.104925	-0.156739	-0.0531109	7.4648e-05	-0.104068	-0.155995	-0.0521411	8.84533e-05	-0.11511	-0.167314	-0.0629061	1.62603e-05	-0.119216	-0.171348	-0.067085	7.83018e-06	-0.109165	-0.161612	-0.0567182	4.68815e-05

### Sheet: Delayed memory 60-64
Module	Basic model				Lipid medication				BMI				Childhood cognition				Educational attainment				Childhood SEP				Midlife SEP				Physical activity				Smoking				Blood pressure				Alcohol				Diet
	beta	L95	U95	p	beta	L95	U95	p	beta	L95	U95	p	beta	L95	U95	p	beta	L95	U95	p	beta	L95	U95	p	beta	L95	U95	p	beta	L95	U95	p	beta	L95	U95	p	beta	L95	U95	p	beta	L95	U95	p	beta	L95	U95	p
cyan	0.176713	0.130302	0.223124	1.28786e-13	0.170125	0.123356	0.216894	1.42419e-12	0.170653	0.122792	0.218514	3.82472e-12	0.0800492	0.0360946	0.124004	0.000364194	0.094849	0.0493016	0.140396	4.62422e-05	0.13154	0.0848962	0.178184	3.67278e-08	0.106003	0.0600199	0.151986	6.56274e-06	0.157521	0.110291	0.20475	8.00915e-11	0.146497	0.0976132	0.19538	5.00212e-09	0.16486	0.118354	0.211365	5.05951e-12	0.169487	0.122905	0.216068	1.40776e-12	0.159726	0.110316	0.209136	2.94134e-10
turquoise	-0.0896343	-0.136598	-0.0426703	0.000187522	-0.0790095	-0.126714	-0.0313047	0.00118284	-0.0772157	-0.126014	-0.0284171	0.00194355	-0.0522704	-0.0952767	-0.00926404	0.0172416	-0.0529743	-0.0973219	-0.0086268	0.0192491	-0.0746393	-0.120492	-0.0287862	0.0014352	-0.0720222	-0.116686	-0.0273585	0.00159012	-0.0786777	-0.125482	-0.0318736	0.000997063	-0.0775689	-0.124372	-0.0307664	0.00117364	-0.0852358	-0.131924	-0.0385479	0.000352141	-0.0894111	-0.136245	-0.0425768	0.00018678	-0.0793354	-0.126461	-0.0322094	0.00098014
yellow	0.0908041	0.0438451	0.137763	0.0001542	0.0745851	0.0245233	0.124647	0.0035218	0.0854556	0.0383682	0.132543	0.00038163	0.0336939	-0.00952934	0.0769171	0.126464	0.0396719	-0.0049382	0.0842819	0.0812978	0.0553303	0.00881383	0.101847	0.0197644	0.0628133	0.0180276	0.107599	0.00600647	0.0888483	0.0422631	0.135434	0.000189504	0.0748426	0.0278286	0.121857	0.00182437	0.0866244	0.0399454	0.133303	0.000280943	0.089091	0.0422258	0.135956	0.000198838	0.0864035	0.0395491	0.133258	0.000306784

### Sheet: ACE-III 69
Module	Basic model				Lipid medication				BMI				Childhood cognition				Educational attainment				Childhood SEP				Midlife SEP				Physical activity				Smoking				Blood pressure				Alcohol				Diet
	beta	L95	U95	p	beta	L95	U95	p	beta	L95	U95	p	beta	L95	U95	p	beta	L95	U95	p	beta	L95	U95	p	beta	L95	U95	p	beta	L95	U95	p	beta	L95	U95	p	beta	L95	U95	p	beta	L95	U95	p	beta	L95	U95	p
cyan	0.176174	0.119766	0.232583	1.19733e-09	0.165903	0.109115	0.222692	1.2486e-08	0.160284	0.101867	0.218701	8.75104e-08	0.0573303	0.00797767	0.106683	0.0228372	0.0777838	0.0242075	0.13136	0.00446784	0.109596	0.0535785	0.165613	0.000130139	0.0971861	0.0419534	0.152419	0.000575053	0.153772	0.096447	0.211098	1.67172e-07	0.146651	0.0872417	0.206061	1.44361e-06	0.172907	0.116162	0.229651	2.94656e-09	0.171454	0.114789	0.22812	3.78442e-09	0.146149	0.0859442	0.206354	2.14472e-06
turquoise	-0.107524	-0.164177	-0.0508707	0.000205272	-0.0932179	-0.150597	-0.0358389	0.00147206	-0.0841469	-0.14355	-0.0247437	0.00553359	-0.0733415	-0.121388	-0.0252946	0.00280257	-0.0734644	-0.125295	-0.0216337	0.00550552	-0.0891651	-0.143533	-0.0347977	0.00132634	-0.0917796	-0.145175	-0.0383841	0.000768702	-0.0964575	-0.152805	-0.0401098	0.000807745	-0.0960835	-0.152569	-0.039598	0.00087132	-0.104806	-0.161556	-0.0480564	0.0003027	-0.107929	-0.164506	-0.0513521	0.000190478	-0.0973174	-0.153921	-0.0407137	0.000766529
yellow	0.0847778	0.029147	0.140409	0.00284676	0.0579669	-0.00138828	0.117322	0.0555959	0.0741591	0.0183554	0.129963	0.00923812	0.0195129	-0.0278642	0.0668901	0.419221	0.0166193	-0.0348212	0.0680599	0.526301	0.0350227	-0.0192057	0.0892512	0.205372	0.0518477	-0.000848755	0.104544	0.0538	0.084254	0.0291195	0.139388	0.00277115	0.0681344	0.0123726	0.123896	0.0166688	0.0837293	0.0281188	0.13934	0.00319717	0.0837421	0.0281259	0.139358	0.00319571	0.0806199	0.0252026	0.136037	0.00438781

### Sheet: Processing speed 60-64
Module	Basic model				Lipid medication				BMI				Childhood cognition				Educational attainment				Childhood SEP				Midlife SEP				Physical activity				Smoking				Blood pressure				Alcohol				Diet
	beta	L95	U95	p	beta	L95	U95	p	beta	L95	U95	p	beta	L95	U95	p	beta	L95	U95	p	beta	L95	U95	p	beta	L95	U95	p	beta	L95	U95	p	beta	L95	U95	p	beta	L95	U95	p	beta	L95	U95	p	beta	L95	U95	p
cyan	0.11131	0.06439	0.158231	3.52183e-06	0.107037	0.0597188	0.154354	9.71195e-06	0.0971558	0.0488329	0.145479	8.35568e-05	0.0744705	0.0266433	0.122298	0.00229314	0.0783315	0.0301281	0.126535	0.00146227	0.087415	0.0395201	0.13531	0.000353515	0.0801158	0.0318972	0.128334	0.00114069	0.0978676	0.0499757	0.14576	6.38413e-05	0.0708961	0.021589	0.120203	0.00485656	0.108493	0.0612473	0.155739	7.11826e-06	0.106796	0.059614	0.153979	9.59216e-06	0.0836698	0.033664	0.133676	0.00105299

### Sheet: Processing speed 69
Module	Basic model				Lipid medication				BMI				Childhood cognition				Educational attainment				Childhood SEP				Midlife SEP				Physical activity				Smoking				Blood pressure				Alcohol				Diet
	beta	L95	U95	p	beta	L95	U95	p	beta	L95	U95	p	beta	L95	U95	p	beta	L95	U95	p	beta	L95	U95	p	beta	L95	U95	p	beta	L95	U95	p	beta	L95	U95	p	beta	L95	U95	p	beta	L95	U95	p	beta	L95	U95	p
purple	-0.0855185	-0.137018	-0.0340191	0.00115012	-0.0860461	-0.137516	-0.0345761	0.00106483	-0.0874309	-0.138856	-0.0360054	0.000874217	-0.0844561	-0.135809	-0.0331029	0.00128266	-0.0834418	-0.134788	-0.0320959	0.00146394	-0.083292	-0.134682	-0.031902	0.00150706	-0.0813908	-0.132883	-0.0298989	0.00196803	-0.0848853	-0.13636	-0.0334105	0.00124435	-0.0841975	-0.135401	-0.0329944	0.00128468	-0.0846196	-0.136213	-0.0330265	0.00132232	-0.0852804	-0.136887	-0.0336738	0.00121545	-0.0818395	-0.133465	-0.0302143	0.00190919
