## Supplementary Table 5 for "Metabolic correlates of late midlife cognitive function: findings from the 1946 British Birth Cohort"

### Sheet: Key
beta_APOE	adjusting for APOE
p_APOE	adjusting for APOE

### Sheet: Short-term memory 60-64
Metabolite	Family	Pathway	Model 1				Model 4
			b	p	beta_APOE	p_APOE	b	p	beta_APOE	p_APOE
inosine	Nucleotide	Purine Metabolism, (Hypo)Xanthine/Inosine containing	-0.118659	1.09815e-06	-0.109111	2.18258e-05	-0.0147569	0.483674	-0.00308514	0.890835
kynurenate	Amino Acid	Tryptophan Metabolism	-0.114018	1.73904e-06	-0.110073	1.90841e-05	-0.0460941	0.0285206	-0.0504318	0.0280199
5-methylthioadenosine (MTA)	Amino Acid	Polyamine Metabolism	-0.101303	2.15875e-05	-0.090162	0.00048893	-0.0303973	0.159032	-0.0230528	0.329738
methylmalonate (MMA)	Lipid	Fatty Acid Metabolism (also BCAA Metabolism)	-0.102622	9.59668e-06	-0.095123	9.99151e-05	-0.0484638	0.0133105	-0.0410056	0.0490192
1-methyladenosine	Nucleotide	Purine Metabolism, Adenine containing	-0.102784	1.19722e-05	-0.122954	1.52303e-06	-0.0500338	0.0129322	-0.068022	0.00211336
glycerate	Carbohydrate	Glycolysis, Gluconeogenesis, and Pyruvate Metabolism	0.176327	1.0103e-13	0.166367	1.02009e-10	0.058347	0.00601338	0.0520966	0.0245192
3-phenylpropionate (hydrocinnamate)	Xenobiotics	Benzoate Metabolism	0.128762	3.60621e-08	0.121546	1.31151e-06	0.00465527	0.8233	0.00220303	0.922667
ribitol	Carbohydrate	Pentose Metabolism	-0.113131	1.23458e-06	-0.107893	4.93145e-05	-0.0251777	0.222911	-0.0189915	0.429677
methyl indole-3-acetate	Xenobiotics	Food Component/Plant	-0.097193	3.38966e-05	-0.0909922	0.000288925	-0.0433792	0.0294142	-0.0451594	0.0359357
N-acetylalanine	Amino Acid	Alanine and Aspartate Metabolism	-0.0995178	1.83225e-05	-0.0964882	0.000113791	-0.0396206	0.0482264	-0.0406433	0.0623492
N-acetylmethionine	Amino Acid	Methionine, Cysteine, SAM and Taurine Metabolism	-0.102579	1.08134e-05	-0.104413	3.18942e-05	-0.0464156	0.0189009	-0.0462603	0.031379
1-palmitoyl-2-oleoyl-GPE (16:0/18:1)	Lipid	Phosphatidylethanolamine (PE)	-0.104367	9.47082e-06	-0.0985771	0.000105137	0.00355605	0.868763	-0.000931037	0.968161
tartronate (hydroxymalonate)	Xenobiotics	Food Component/Plant	0.170075	8.18901e-13	0.163072	2.07272e-10	0.0517286	0.0152431	0.0459791	0.0478611
oxalate (ethanedioate)	Cofactors and Vitamins	Ascorbate and Aldarate Metabolism	0.180078	1.4766e-13	0.176474	2.17959e-11	0.0499286	0.0233187	0.0458594	0.0569973
4-methyl-2-oxopentanoate	Amino Acid	Leucine, Isoleucine and Valine Metabolism	0.0855164	0.00144128	0.0815609	0.00439784	0.0489031	0.0339382	0.0464663	0.0602241
homocitrulline	Amino Acid	Urea cycle; Arginine and Proline Metabolism	-0.115852	6.04507e-07	-0.0938821	0.000232184	-0.0522337	0.00823895	-0.0430611	0.0478708
N-acetylaspartate (NAA)	Amino Acid	Alanine and Aspartate Metabolism	0.119809	3.69947e-07	0.101177	5.54372e-05	0.0399782	0.0531264	0.0268697	0.223537
threonate	Cofactors and Vitamins	Ascorbate and Aldarate Metabolism	0.143512	6.68289e-09	0.143299	7.29627e-08	0.047409	0.0287	0.0458854	0.0522692
N-formylmethionine	Amino Acid	Methionine, Cysteine, SAM and Taurine Metabolism	-0.0974057	3.15387e-05	-0.0939681	0.000203259	-0.048156	0.0145421	-0.0390994	0.0697732
3-carboxy-4-methyl-5-propyl-2-furanpropanoate (CMPF)	Lipid	Fatty Acid, Dicarboxylate	0.188068	8.88178e-16	0.176554	2.2502e-12	0.0387285	0.0646709	0.0212448	0.351491
N-acetylneuraminate	Carbohydrate	Aminosugar Metabolism	-0.10922	3.7125e-06	-0.10058	7.62945e-05	-0.02945	0.148484	-0.0266336	0.228265
dodecanedioate (C12)	Lipid	Fatty Acid, Dicarboxylate	-0.0942745	4.88652e-05	-0.0890032	0.000333953	-0.0458544	0.0224682	-0.0378251	0.0794558
indolepropionate	Amino Acid	Tryptophan Metabolism	0.124913	7.53221e-08	0.109034	9.91608e-06	0.0344565	0.0917092	0.0309243	0.155362
arachidonoyl ethanolamide	Lipid	Endocannabinoid	-0.0973273	5.623e-05	-0.0816184	0.00173038	-0.0129674	0.532674	-0.00572127	0.800269
gamma-glutamylphenylalanine	Peptide	Gamma-glutamyl Amino Acid	-0.142135	8.39982e-09	-0.134812	3.6503e-07	-0.0544838	0.0125228	-0.0537263	0.0233286
pseudouridine	Nucleotide	Pyrimidine Metabolism, Uracil containing	-0.0980169	2.37765e-05	-0.0778682	0.00168113	-0.0385818	0.0505452	-0.0236942	0.26464
N-acetylphenylalanine	Amino Acid	Phenylalanine Metabolism	-0.113526	5.36108e-06	-0.122763	5.21128e-06	-0.0408062	0.0619758	-0.0520211	0.0293363
stachydrine	Xenobiotics	Food Component/Plant	0.16159	3.0953e-12	0.175123	2.70628e-12	0.0322112	0.118966	0.0444501	0.0493647
1-linoleoyl-GPC (18:2)	Lipid	Lysophospholipid	0.0988393	2.32341e-05	0.10365	3.34898e-05	0.0156263	0.470226	0.0232963	0.31351
N2,N2-dimethylguanosine	Nucleotide	Purine Metabolism, Guanine containing	-0.102545	1.19239e-05	-0.0965911	0.000129919	-0.0286977	0.168703	-0.0305209	0.178313
N6-carbamoylthreonyladenosine	Nucleotide	Purine Metabolism, Adenine containing	-0.131358	3.45035e-08	-0.123944	9.63992e-07	-0.0546056	0.00871289	-0.0510472	0.0224289
orotidine	Nucleotide	Pyrimidine Metabolism, Orotate containing	-0.0938642	7.20806e-05	-0.0745799	0.00328745	-0.0392309	0.0536447	-0.0272981	0.213439
1-arachidonoyl-GPE (20:4n6)*	Lipid	Lysophospholipid	-0.10296	1.29698e-05	-0.0890616	0.000507455	-0.0182483	0.379468	-0.0147903	0.514049
2-methylmalonylcarnitine (C4-DC)	Lipid	Fatty Acid Synthesis	-0.0986305	4.07197e-05	-0.0937533	0.000258441	-0.038787	0.0583024	-0.0367072	0.0975737
thymol sulfate	Xenobiotics	Food Component/Plant	0.0896134	0.000114011	0.092437	0.000272769	0.0157407	0.425114	0.0186794	0.391011
o-cresol sulfate	Xenobiotics	Benzoate Metabolism	-0.115092	6.77324e-07	-0.113246	5.38512e-06	-0.0592166	0.00571249	-0.0515379	0.0263393
succinylcarnitine (C4)	Energy	TCA Cycle	-0.102745	1.62334e-05	-0.0945259	0.000203088	-0.0187697	0.371085	-0.0159773	0.478389
N-acetylserine	Amino Acid	Glycine, Serine and Threonine Metabolism	-0.117809	3.57927e-07	-0.120327	1.27854e-06	-0.0684014	0.000495516	-0.0749027	0.000439416
4-allylphenol sulfate	Xenobiotics	Food Component/Plant	0.130135	1.97466e-08	0.111506	6.64181e-06	0.0305408	0.131026	0.0175368	0.418952
N-methylproline	Amino Acid	Urea cycle; Arginine and Proline Metabolism	0.120548	1.9892e-07	0.133181	9.67066e-08	0.0266116	0.185136	0.0374449	0.0871412
4-hydroxycoumarin	Xenobiotics	Drug - Cardiovascular	0.0909261	9.34099e-05	0.079372	0.00175758	0.00194673	0.92317	-0.013477	0.543748
ergothioneine	Xenobiotics	Food Component/Plant	0.169632	2.47358e-13	0.149796	2.29109e-09	0.0509943	0.0131149	0.0321189	0.149686
oleoyl ethanolamide	Lipid	Endocannabinoid	-0.10725	1.60422e-05	-0.083482	0.00177403	-0.0231512	0.277769	-0.00181853	0.937219
16-hydroxypalmitate	Lipid	Fatty Acid, Monohydroxy	-0.10712	4.36914e-06	-0.099126	7.89819e-05	-0.0353742	0.0815096	-0.0267922	0.226294
4-oxo-retinoic acid	Cofactors and Vitamins	Vitamin A Metabolism	0.100457	1.78059e-05	0.101056	6.78771e-05	0.0359765	0.0756612	0.0373526	0.0916928
4-hydroxy-2-oxoglutaric acid	Lipid	Fatty Acid, Dicarboxylate	0.104005	1.88254e-05	0.0876087	0.000776107	0.042711	0.0390207	0.0218357	0.328633
hydantoin-5-propionate	Amino Acid	Histidine Metabolism	-0.102644	1.02006e-05	-0.0933612	0.000203719	-0.0287996	0.154071	-0.0189527	0.388044
imidazole propionate	Amino Acid	Histidine Metabolism	-0.138061	7.30231e-09	-0.130529	4.57998e-07	-0.0691646	0.00087396	-0.0621803	0.00630018
S-adenosylhomocysteine (SAH)	Amino Acid	Methionine, Cysteine, SAM and Taurine Metabolism	-0.115567	2.50336e-06	-0.0976061	0.000191961	-0.0272711	0.204359	-0.0231474	0.318454
erythronate*	Carbohydrate	Aminosugar Metabolism	-0.10514	5.96387e-06	-0.100199	7.60009e-05	-0.0580705	0.00410354	-0.0582467	0.00914849
formiminoglutamate	Amino Acid	Histidine Metabolism	-0.141946	2.4398e-08	-0.139432	6.20093e-07	-0.0310631	0.191405	-0.0332285	0.207584
bilirubin	Cofactors and Vitamins	Hemoglobin and Porphyrin Metabolism	0.103872	1.27162e-05	0.0954792	0.000179464	0.0299958	0.142123	0.0248745	0.259859
3-methyl-2-oxobutyrate	Amino Acid	Leucine, Isoleucine and Valine Metabolism	0.0585485	0.0156726	0.0638747	0.0143598	0.0303879	0.151985	0.0328156	0.154536
methyl glucopyranoside (alpha + beta)	Xenobiotics	Food Component/Plant	0.131705	2.56059e-08	0.129888	4.25107e-07	0.00990612	0.635063	0.00902525	0.694021
X - 11381	Unknown	Unknown	-0.0984016	2.77721e-05	-0.0832928	0.00139718	-0.007673	0.702475	-0.00187669	0.933532
X - 11308	Unknown	Unknown	-0.125078	1.86776e-07	-0.105375	4.695e-05	-0.0362671	0.08352	-0.0278454	0.220843
X - 13866	Unknown	Unknown	0.0998208	1.9627e-05	0.083746	0.000869358	0.000906501	0.964141	-0.0143953	0.510688
X - 17185	Unknown	Unknown	-0.126742	4.72358e-08	-0.129798	1.66375e-07	-0.0706346	0.000634924	-0.0687981	0.00210163
N-acetylglucosamine/N-acetylgalactosamine	Carbohydrate	Aminosugar Metabolism	-0.110619	1.82016e-06	-0.104793	2.32523e-05	-0.0395857	0.0506941	-0.0367612	0.0926442
X - 11299	Unknown	Unknown	0.0983652	2.62488e-05	0.0945419	0.000200015	0.0229313	0.25133	0.0224393	0.303116
X - 11372	Unknown	Unknown	-0.160341	2.29101e-11	-0.154227	2.9226e-09	-0.0119586	0.574927	-0.0171654	0.458876
X - 11880	Unknown	Unknown	-0.140877	3.38116e-09	-0.124271	1.39189e-06	0.00215564	0.920103	0.00851357	0.715298
X - 15492	Unknown	Unknown	-0.124936	2.59296e-07	-0.105211	5.62859e-05	-0.0722291	0.000676143	-0.0647415	0.00491753
X - 15674	Unknown	Unknown	0.104868	1.23044e-05	0.0964535	0.000171012	0.0255659	0.211	0.012567	0.56888
X - 16935	Unknown	Unknown	-0.101562	1.96828e-05	-0.0871997	0.000700654	-0.0187261	0.360202	-0.0135093	0.54296
X - 18901	Unknown	Unknown	0.169507	3.54383e-13	0.159896	2.07101e-10	0.024053	0.252542	0.0216868	0.341107
X - 21733	Unknown	Unknown	0.103051	1.43781e-05	0.091056	0.0002881	0.0198086	0.335821	0.0151062	0.491127
gulonate*	Cofactors and Vitamins	Ascorbate and Aldarate Metabolism	-0.089828	0.000109151	-0.0823116	0.000980293	-0.0416672	0.0345021	-0.0404302	0.0586138
X - 17676	Unknown	Unknown	-0.102231	1.23029e-05	-0.094238	0.000158744	-0.0655633	0.000971975	-0.0580382	0.0066939
9-hydroxystearate	Lipid	Fatty Acid, Monohydroxy	-0.105936	1.42923e-05	-0.104926	7.2014e-05	-0.0408348	0.0531426	-0.042467	0.0658359
X - 12117	Unknown	Unknown	-0.151906	4.71316e-11	-0.138959	2.43858e-08	-0.06862	0.000984458	-0.0648846	0.00431792
X - 15666	Unknown	Unknown	0.11868	5.11958e-07	0.112299	1.10251e-05	0.0354096	0.0886464	0.0415351	0.0669547
N-acetyltaurine	Amino Acid	Methionine, Cysteine, SAM and Taurine Metabolism	-0.104207	7.95103e-06	-0.0910328	0.000267064	-0.0482311	0.0148878	-0.0405283	0.0579064
N1-methylinosine	Nucleotide	Purine Metabolism, (Hypo)Xanthine/Inosine containing	-0.141983	2.72846e-09	-0.138248	6.01195e-08	-0.0369375	0.0810635	-0.0363671	0.11204
N-acetylcitrulline	Amino Acid	Urea cycle; Arginine and Proline Metabolism	-0.0968754	3.24349e-05	-0.0961817	0.000143986	-0.0266633	0.180915	-0.0276419	0.204696
C-glycosyltryptophan	Amino Acid	Tryptophan Metabolism	-0.11023	1.90241e-06	-0.100519	4.77483e-05	-0.0458945	0.0222856	-0.0418297	0.0527908
arabitol/xylitol	Carbohydrate	Pentose Metabolism	-0.107034	5.72255e-06	-0.094488	0.000261855	-0.0591152	0.0031799	-0.0488624	0.0281995
X - 23590	Unknown	Unknown	-0.0940561	5.45509e-05	-0.0950221	0.000154327	-0.000429791	0.9834	-0.0117465	0.603427
X - 23644	Unknown	Unknown	0.101542	1.36295e-05	0.0973585	0.000108615	0.0167394	0.402147	0.0167269	0.440609
X - 23680	Unknown	Unknown	-0.090894	9.10222e-05	-0.0692562	0.00560869	-0.0194742	0.325876	-0.00527421	0.805616
X - 11315	Unknown	Unknown	0.179153	1.53211e-14	0.166832	4.16347e-11	0.0321411	0.129402	0.0257219	0.268855
X - 23314	Unknown	Unknown	0.099375	1.80307e-05	0.0981449	8.2387e-05	0.00549573	0.785349	0.00775199	0.723195
dimethylglycine	Amino Acid	Glycine, Serine and Threonine Metabolism	-0.10452	1.55622e-05	-0.087067	0.000791777	-0.0212499	0.308713	-0.0036705	0.871362
sphingomyelin (d17:1/16:0, d18:1/15:0, d16:1/17:0)*	Lipid	Sphingolipid Metabolism	0.102088	4.01318e-05	0.105079	8.91126e-05	-0.00167467	0.941713	-0.00628461	0.801835
1-palmitoyl-2-dihomo-linolenoyl-GPC (16:0/20:3n3 or 6)*	Lipid	Phosphatidylcholine (PC)	-0.104531	7.58709e-06	-0.0964799	0.000111832	-0.0145358	0.476075	-0.0138938	0.527672
sphingomyelin (d18:1/21:0, d17:1/22:0, d16:1/23:0)*	Lipid	Sphingolipid Metabolism	0.10843	1.6922e-05	0.114898	2.72825e-05	0.0219731	0.324206	0.0181755	0.459607
X - 24337	Unknown	Unknown	-0.144893	9.98617e-10	-0.117537	4.84673e-06	-0.0555298	0.00750037	-0.0330424	0.142611
1-palmitoyl-2-docosahexaenoyl-GPC (16:0/22:6)	Lipid	Phosphatidylcholine (PC)	0.132032	1.94208e-08	0.12747	3.69648e-07	0.0208074	0.310084	0.0133806	0.545823
1-stearoyl-2-docosahexaenoyl-GPC (18:0/22:6)	Lipid	Phosphatidylcholine (PC)	0.113833	1.50995e-06	0.111104	1.04139e-05	0.0195613	0.337567	0.0151416	0.490917
sphingomyelin (d18:1/17:0, d17:1/18:0, d19:1/16:0)	Lipid	Sphingolipid Metabolism	0.119472	2.18202e-06	0.122387	6.82937e-06	-0.00338608	0.880169	-0.00580231	0.813003
1-stearoyl-2-oleoyl-GPG (18:0/18:1)	Lipid	Phosphatidylglycerol (PG)	0.145491	1.21593e-09	0.142583	2.91527e-08	0.0365819	0.0802715	0.0276784	0.223166
X - 24418	Unknown	Unknown	-0.0915789	8.7161e-05	-0.0777201	0.00187514	-0.066326	0.000797031	-0.056761	0.00762618
1-oleoyl-2-docosahexaenoyl-GPC (18:1/22:6)*	Lipid	Phosphatidylcholine (PC)	0.0976313	6.17725e-05	0.0973655	0.000225585	-0.00741464	0.730861	-0.0118875	0.614389
X - 24475	Unknown	Unknown	0.0982088	2.70346e-05	0.0796676	0.00160379	0.0105904	0.602129	-0.000996108	0.96409
2-hydroxylaurate	Lipid	Fatty Acid, Monohydroxy	-0.0947485	6.83537e-05	-0.0866037	0.000733723	-0.00241557	0.906436	-0.00302523	0.891646
(S)-3-hydroxybutyrylcarnitine	Lipid	Fatty Acid Metabolism (Acyl Carnitine)	-0.0979089	2.83321e-05	-0.0960248	0.000172954	-0.0243785	0.229985	-0.0183716	0.413485
3-hydroxy-3-methylglutarate	Lipid	Mevalonate Metabolism	-0.0998258	1.72241e-05	-0.113717	4.73759e-06	-0.0303358	0.179861	-0.0498456	0.0421724
vanillactate	Amino Acid	Tyrosine Metabolism	-0.0983584	2.52205e-05	-0.0803526	0.001189	-0.0415777	0.037226	-0.030748	0.149476
linoleoyl-docosahexaenoyl-glycerol (18:2/22:6) [1]*	Lipid	Diacylglycerol	0.091637	8.00221e-05	0.0792904	0.00144581	0.012201	0.543792	-0.00371569	0.864438
oleoyl-arachidonoyl-glycerol (18:1/20:4) [1]*	Lipid	Diacylglycerol	-0.0919882	7.40575e-05	-0.0837895	0.000774458	-0.00983783	0.635743	-0.0114111	0.611638
4-hydroxyphenylacetylglutamine	Peptide	Acetylated Peptides	-0.0917898	9.19471e-05	-0.0845625	0.000822006	-0.0423279	0.0364986	-0.0447147	0.0417882
glycosyl-N-tricosanoyl-sphingadienine (d18:2/23:0)*	Lipid	Ceramides	0.112351	1.96841e-06	0.111884	1.06901e-05	0.00367102	0.866543	0.0119288	0.61534
stearoyl-arachidonoyl-glycerol (18:0/20:4) [1]*	Lipid	Diacylglycerol	-0.102741	1.05775e-05	-0.0952728	0.000164827	-0.0238048	0.257142	-0.0182246	0.429052
docosatrienoate (22:3n6)*	Lipid	Long Chain Polyunsaturated Fatty Acid (n3 and n6)	-0.0990416	2.1503e-05	-0.0933127	0.00019153	-0.0251302	0.224831	-0.022564	0.314697
sphingomyelin (d18:1/19:0, d19:1/18:0)*	Lipid	Sphingolipid Metabolism	0.108181	2.60307e-05	0.128778	3.70954e-06	0.00701636	0.752728	0.0167603	0.492918
sphingomyelin (d18:1/25:0, d19:0/24:1, d20:1/23:0, d19:1/24:0)*	Lipid	Sphingolipid Metabolism	0.109674	2.41311e-06	0.117233	2.67227e-06	-0.0118342	0.56144	-0.00712904	0.747659
arachidoylcarnitine (C20)*	Lipid	Fatty Acid Metabolism (Acyl Carnitine)	0.119668	3.637e-07	0.14061	2.91836e-08	0.0421982	0.0452878	0.060513	0.00834847
cerotoylcarnitine (C26)*	Lipid	Fatty Acid Metabolism (Acyl Carnitine)	0.110225	6.21638e-06	0.118197	5.05876e-06	0.0511546	0.0155693	0.0529346	0.0198246
docosahexaenoylcarnitine (C22:6)*	Lipid	Fatty Acid Metabolism (Acyl Carnitine)	0.0973867	2.75859e-05	0.0971148	0.000102356	0.00745824	0.70811	0.0030179	0.889389
nervonoylcarnitine (C24:1)*	Lipid	Fatty Acid Metabolism (Acyl Carnitine)	0.0940055	5.13168e-05	0.0944756	0.000140971	0.0361267	0.0668992	0.0343844	0.105385
beta-cryptoxanthin	Cofactors and Vitamins	Vitamin A Metabolism	0.244511	0	0.234228	0	0.0643703	0.00546946	0.0685626	0.00639511
carotene diol (1)	Cofactors and Vitamins	Vitamin A Metabolism	0.225762	0	0.207887	4.44089e-16	0.0407446	0.0796393	0.0315781	0.210162
carotene diol (2)	Cofactors and Vitamins	Vitamin A Metabolism	0.20408	0	0.186578	4.02123e-13	0.0357611	0.122418	0.0281088	0.262242
carotene diol (3)	Cofactors and Vitamins	Vitamin A Metabolism	0.151355	9.73306e-11	0.143942	1.12963e-08	0.0250624	0.231151	0.0226152	0.318491
heneicosapentaenoate (21:5n3)	Lipid	Long Chain Polyunsaturated Fatty Acid (n3 and n6)	0.107116	5.96613e-06	0.0991268	8.97728e-05	0.0105746	0.606892	0.00736887	0.740456
cortolone glucuronide (1)	Lipid	Corticosteroids	-0.122782	1.49134e-07	-0.113808	6.24108e-06	-0.021284	0.33274	-0.0202586	0.39877
X - 24951	Unknown	Unknown	-0.158005	3.34461e-11	-0.143781	1.74559e-08	-0.0432764	0.0397853	-0.0363554	0.108655
X - 24953	Unknown	Unknown	-0.178911	4.90052e-13	-0.161907	9.11177e-10	-0.0384066	0.0809213	-0.0320658	0.173979
5,6-dihydrouridine	Nucleotide	Pyrimidine Metabolism, Uracil containing	-0.114476	7.74796e-07	-0.0992089	6.67165e-05	-0.0441882	0.0267487	-0.0325993	0.130338
3-carboxy-4-methyl-5-pentyl-2-furanpropionate (3-CMPFP)	Lipid	Fatty Acid, Dicarboxylate	0.112715	1.58729e-06	0.115012	4.76734e-06	-0.00677293	0.739238	-0.00698909	0.751617
hydroxyasparagine	Amino Acid	Alanine and Aspartate Metabolism	-0.127666	3.27622e-08	-0.119642	2.14761e-06	-0.0486412	0.0204066	-0.0491975	0.03272
sphingomyelin (d17:1/14:0, d16:1/15:0)*	Lipid	Sphingolipid Metabolism	0.121942	2.80568e-06	0.128369	5.35739e-06	0.00175133	0.939629	0.00283932	0.911057
hydroxy-CMPF*	Lipid	Fatty Acid, Dicarboxylate	0.200251	0	0.18197	5.38458e-13	0.0355757	0.10661	0.0170539	0.475975
X - 25271	Unknown	Unknown	0.11309	1.87847e-06	0.129617	3.12359e-07	0.0161254	0.429135	0.0296759	0.178735
2-naphthol sulfate	Xenobiotics	Chemical	-0.164922	8.66418e-13	-0.156894	3.23126e-10	-0.0707202	0.000657049	-0.0657883	0.00369849
1-carboxyethylphenylalanine	Amino Acid	Phenylalanine Metabolism	-0.101696	3.34248e-05	-0.0951622	0.000316627	-0.0193031	0.394021	-0.0181406	0.461939
X - 25419	Unknown	Unknown	0.0948522	5.22194e-05	0.104736	3.49072e-05	0.0419812	0.0345954	0.0507242	0.0187568
X - 25422	Unknown	Unknown	-0.124147	1.01732e-07	-0.117762	3.71266e-06	-0.04322	0.0321966	-0.0419747	0.0586692
2,3-dihydroxy-5-methylthio-4-pentenoate (DMTPA)*	Amino Acid	Methionine, Cysteine, SAM and Taurine Metabolism	-0.0986534	4.79504e-05	-0.0770677	0.00350161	-0.0364493	0.0900777	-0.0264567	0.264159
N-carbamoylvaline	Amino Acid	Leucine, Isoleucine and Valine Metabolism	-0.125008	9.91415e-08	-0.122775	1.10539e-06	-0.0678261	0.00064365	-0.0769512	0.000349685
3-amino-2-piperidone	Amino Acid	Urea cycle; Arginine and Proline Metabolism	-0.105133	8.60009e-06	-0.104713	3.38685e-05	-0.0370563	0.0659637	-0.0393871	0.0690012
mannonate*	Xenobiotics	Food Component/Plant	-0.120223	2.90985e-07	-0.117064	4.75071e-06	-0.0429476	0.0453412	-0.0414975	0.0785232
eicosenedioate (C20:1-DC)*	Lipid	Fatty Acid, Dicarboxylate	-0.105671	9.11454e-06	-0.0910213	0.000386427	-0.00147502	0.94284	0.00543848	0.807387
3-(3-amino-3-carboxypropyl)uridine*	Nucleotide	Pyrimidine Metabolism, Uracil containing	-0.0923869	8.58532e-05	-0.0851339	0.00075264	-0.0340634	0.0930681	-0.0305469	0.16365
3,4-dihydroxybutyrate	Lipid	Fatty Acid, Dihydroxy	-0.1394	2.17997e-09	-0.139611	2.00053e-08	-0.067712	0.000930766	-0.0725422	0.000970646
8-methoxykynurenate	Amino Acid	Tryptophan Metabolism	-0.0948773	5.63562e-05	-0.0810693	0.00132434	-0.00872219	0.673968	-0.0105375	0.636
bromine	Xenobiotics	Chemical	0.0977399	3.77558e-05	0.107594	2.76099e-05	0.0137813	0.508417	0.0191954	0.400357
branched chain 14:0 dicarboxylic acid	Lipid	Fatty Acid, Dicarboxylate	0.194763	0	0.176601	6.42597e-13	0.0437734	0.0420359	0.0381043	0.0986796
pentose acid*	Partially Characterized Molecules	Partially Characterized Molecules	0.106562	4.7248e-06	0.0866451	0.000546379	-0.00873427	0.668081	-0.019832	0.368961
3,5-dichloro-2,6-dihydroxybenzoic acid	Xenobiotics	Chemical	-0.120371	3.06662e-07	-0.0862889	0.000887717	-0.0354748	0.0797716	-0.0152131	0.497665
glutamine conjugate of C6H10O2 (2)*	Partially Characterized Molecules	Partially Characterized Molecules	-0.0909454	9.63201e-05	-0.0799657	0.00154776	-0.0252157	0.205271	-0.0143955	0.506044

### Sheet: Short-term memory 69
Metabolite	Family	Pathway	Model 1				Model 4
			b	p	beta_APOE	p_APOE	b	p	beta_APOE	p_APOE
glycerate	Carbohydrate	Glycolysis, Gluconeogenesis, and Pyruvate Metabolism	0.163617	1.36423e-09	0.151987	2.14166e-07	0.0650971	0.0104187	0.0556488	0.0430826
3-phenylpropionate (hydrocinnamate)	Xenobiotics	Benzoate Metabolism	0.106282	3.79556e-05	0.0923154	0.000969511	0.0139111	0.564927	0.000463754	0.985937
ribitol	Carbohydrate	Pentose Metabolism	-0.0998955	0.000113479	-0.116836	0.000106167	-0.0287212	0.233371	-0.0372284	0.191669
tartronate (hydroxymalonate)	Xenobiotics	Food Component/Plant	0.166676	2.91108e-09	0.16776	3.63215e-08	0.0635448	0.0164754	0.064173	0.0259527
oxalate (ethanedioate)	Cofactors and Vitamins	Ascorbate and Aldarate Metabolism	0.170415	3.86734e-09	0.169388	5.86904e-08	0.0583511	0.0332576	0.0555918	0.0607586
N-acetylaspartate (NAA)	Amino Acid	Alanine and Aspartate Metabolism	0.122468	2.89721e-06	0.11473	4.55745e-05	0.0617137	0.0102261	0.05805	0.0245281
threonate	Cofactors and Vitamins	Ascorbate and Aldarate Metabolism	0.126728	1.03642e-05	0.125535	4.82322e-05	0.0475811	0.0710625	0.0425432	0.134662
3-carboxy-4-methyl-5-propyl-2-furanpropanoate (CMPF)	Lipid	Fatty Acid, Dicarboxylate	0.150062	1.71655e-08	0.166836	5.56598e-09	0.0211798	0.394175	0.0312489	0.245858
N-acetylneuraminate	Carbohydrate	Aminosugar Metabolism	-0.104212	7.15961e-05	-0.108662	0.00014068	-0.047216	0.0474621	-0.0509376	0.0494719
gamma-glutamylphenylalanine	Peptide	Gamma-glutamyl Amino Acid	-0.129836	2.48655e-06	-0.136689	4.64449e-06	-0.0666502	0.0093553	-0.072221	0.00943596
stachydrine	Xenobiotics	Food Component/Plant	0.161793	4.48655e-10	0.167154	3.53176e-09	0.0564036	0.0202745	0.0573318	0.0319058
N6-carbamoylthreonyladenosine	Nucleotide	Purine Metabolism, Adenine containing	-0.109231	4.39838e-05	-0.118961	3.44156e-05	-0.0505809	0.0400696	-0.0550634	0.0385827
1-arachidonoyl-GPE (20:4n6)*	Lipid	Lysophospholipid	-0.119613	4.42914e-06	-0.131606	4.21175e-06	-0.045028	0.0631083	-0.0581508	0.0290497
4-allylphenol sulfate	Xenobiotics	Food Component/Plant	0.105943	3.95296e-05	0.0853682	0.0021521	0.0204696	0.387426	0.000236316	0.99262
N-methylproline	Amino Acid	Urea cycle; Arginine and Proline Metabolism	0.128192	5.94508e-07	0.13877	5.83586e-07	0.0561247	0.0162816	0.0627382	0.0137026
4-hydroxycoumarin	Xenobiotics	Drug - Cardiovascular	0.109141	1.73888e-05	0.106365	0.000140938	0.0426044	0.065698	0.0339266	0.183234
ergothioneine	Xenobiotics	Food Component/Plant	0.133653	2.18985e-07	0.143736	3.16015e-07	0.0275867	0.252812	0.0382653	0.146701
4-hydroxy-2-oxoglutaric acid	Lipid	Fatty Acid, Dicarboxylate	0.110525	3.60804e-05	0.0957267	0.000960933	0.0613003	0.0105442	0.045161	0.0824125
imidazole propionate	Amino Acid	Histidine Metabolism	-0.14181	4.98202e-08	-0.158444	2.50935e-08	-0.0943288	7.90835e-05	-0.108622	3.30858e-05
methyl glucopyranoside (alpha + beta)	Xenobiotics	Food Component/Plant	0.131594	6.60517e-07	0.121377	2.76416e-05	0.0275175	0.262113	0.0133956	0.62075
aconitate [cis or trans]	Energy	TCA Cycle	-0.11289	2.76866e-05	-0.126157	1.43934e-05	-0.0703998	0.00433808	-0.0772127	0.00393161
X - 11381	Unknown	Unknown	-0.101506	8.11067e-05	-0.0921482	0.00130441	-0.033385	0.148951	-0.0263469	0.308423
X - 21442	Unknown	Unknown	0.10372	5.02628e-05	0.103327	0.000169129	0.021847	0.34567	0.0203926	0.416415
X - 17185	Unknown	Unknown	-0.124608	1.66088e-06	-0.13689	9.19231e-07	-0.0778863	0.00128826	-0.0849268	0.00114516
X - 11372	Unknown	Unknown	-0.143364	5.36809e-08	-0.152447	9.0933e-08	-0.0139653	0.57201	-0.0260771	0.330092
X - 11880	Unknown	Unknown	-0.110416	2.64244e-05	-0.116557	3.81628e-05	0.0138178	0.580327	0.00699467	0.795832
X - 18901	Unknown	Unknown	0.135406	9.94574e-08	0.126757	5.25381e-06	0.00984093	0.682053	0.00189919	0.942354
X - 17676	Unknown	Unknown	-0.139493	5.28888e-08	-0.155035	1.8907e-08	-0.105056	4.84301e-06	-0.115285	3.28078e-06
X - 12117	Unknown	Unknown	-0.141502	3.14481e-08	-0.142682	2.78105e-07	-0.075479	0.00189351	-0.0745932	0.00489756
X - 15666	Unknown	Unknown	0.101726	9.28179e-05	0.103477	0.000245912	0.0364816	0.129621	0.0440798	0.0919553
N-acetyltaurine	Amino Acid	Methionine, Cysteine, SAM and Taurine Metabolism	-0.111133	2.40196e-05	-0.102155	0.00032831	-0.0702608	0.00264937	-0.0642101	0.011329
N1-methylinosine	Nucleotide	Purine Metabolism, (Hypo)Xanthine/Inosine containing	-0.114776	1.90682e-05	-0.123303	2.07774e-05	-0.0335586	0.182398	-0.0375605	0.168328
X - 11315	Unknown	Unknown	0.12817	6.39938e-07	0.120684	1.49972e-05	0.00536623	0.826564	-0.00120153	0.964137
X - 23314	Unknown	Unknown	0.10382	5.00206e-05	0.102003	0.000224931	0.0253127	0.281577	0.0235868	0.354575
1-palmitoyl-2-dihomo-linolenoyl-GPC (16:0/20:3n3 or 6)*	Lipid	Phosphatidylcholine (PC)	-0.112913	8.43751e-06	-0.128595	2.83807e-06	-0.0457539	0.0505524	-0.0635324	0.0123653
1-(1-enyl-palmitoyl)-2-oleoyl-GPE (P-16:0/18:1)*	Lipid	Plasmalogen	-0.0942819	0.000183321	-0.101804	0.000205015	-0.0526926	0.0194241	-0.0633732	0.00991912
X - 24337	Unknown	Unknown	-0.115677	9.92054e-06	-0.125556	1.04131e-05	-0.0570343	0.0171491	-0.0662425	0.0106499
1-palmitoyl-2-docosahexaenoyl-GPC (16:0/22:6)	Lipid	Phosphatidylcholine (PC)	0.107229	3.78502e-05	0.124418	9.21318e-06	0.0192567	0.418586	0.0309204	0.232453
1-stearoyl-2-oleoyl-GPG (18:0/18:1)	Lipid	Phosphatidylglycerol (PG)	0.122165	2.3887e-06	0.133866	1.65844e-06	0.0260896	0.273813	0.02968	0.25105
sphingomyelin (d18:1/25:0, d19:0/24:1, d20:1/23:0, d19:1/24:0)*	Lipid	Sphingolipid Metabolism	0.107408	4.06651e-05	0.12262	1.37921e-05	0.00684203	0.77557	0.0112323	0.666693
beta-cryptoxanthin	Cofactors and Vitamins	Vitamin A Metabolism	0.184225	5.39679e-12	0.175856	1.31215e-09	0.0414202	0.130513	0.0368624	0.219234
carotene diol (1)	Cofactors and Vitamins	Vitamin A Metabolism	0.180432	1.8423e-11	0.18169	4.4739e-10	0.0253985	0.355043	0.0270549	0.365648
carotene diol (2)	Cofactors and Vitamins	Vitamin A Metabolism	0.161622	1.5574e-09	0.164678	1.71912e-08	0.0251266	0.355028	0.0301783	0.30932
carotene diol (3)	Cofactors and Vitamins	Vitamin A Metabolism	0.13369	2.48918e-07	0.13198	3.00971e-06	0.0317262	0.196492	0.0284905	0.286438
N,N,N-trimethyl-5-aminovalerate	Amino Acid	Lysine Metabolism	-0.109132	2.41278e-05	-0.123128	1.20654e-05	-0.0775256	0.00093853	-0.083208	0.00114759
X - 24951	Unknown	Unknown	-0.134059	3.33842e-07	-0.138985	8.73124e-07	-0.02926	0.231086	-0.0312085	0.236781
X - 24953	Unknown	Unknown	-0.160727	4.19521e-09	-0.165381	2.03061e-08	-0.0400427	0.115338	-0.0456771	0.095199
5,6-dihydrouridine	Nucleotide	Pyrimidine Metabolism, Uracil containing	-0.114011	1.05809e-05	-0.118503	2.19536e-05	-0.0605631	0.00971283	-0.063695	0.0118581
3-carboxy-4-methyl-5-pentyl-2-furanpropionate (3-CMPFP)	Lipid	Fatty Acid, Dicarboxylate	0.10272	8.34006e-05	0.111616	8.14193e-05	-0.00582631	0.806387	-0.00194181	0.940356
perfluorooctanoate (PFOA)	Xenobiotics	Chemical	0.107484	4.86808e-05	0.10992	0.000153486	0.0364456	0.126456	0.0336722	0.199513
hydroxy-CMPF*	Lipid	Fatty Acid, Dicarboxylate	0.124167	4.06336e-06	0.13866	1.66809e-06	-0.0145906	0.579006	-0.0013929	0.960953
2-naphthol sulfate	Xenobiotics	Chemical	-0.102468	7.1881e-05	-0.103147	0.000243195	-0.0224801	0.353968	-0.0280439	0.289008
X - 25422	Unknown	Unknown	-0.106722	4.11309e-05	-0.100779	0.000413329	-0.0418411	0.0771705	-0.0355432	0.171375
3,4-dihydroxybutyrate	Lipid	Fatty Acid, Dihydroxy	-0.104025	5.1557e-05	-0.112932	4.92072e-05	-0.0512729	0.0305064	-0.0553945	0.0310362
branched chain 14:0 dicarboxylic acid	Lipid	Fatty Acid, Dicarboxylate	0.173327	2.08438e-11	0.158875	8.06836e-09	0.0532713	0.0357882	0.0471933	0.0809843

### Sheet: Delayed memory 60-64
Metabolite	Family	Pathway	Model 1				Model 4
			b	p	beta_APOE	p_APOE	b	p	beta_APOE	p_APOE
inosine	Nucleotide	Purine Metabolism, (Hypo)Xanthine/Inosine containing	-0.110205	7.18538e-06	-0.107522	3.54799e-05	-0.0263855	0.240142	-0.0178061	0.454642
3-methyl-2-oxovalerate	Amino Acid	Leucine, Isoleucine and Valine Metabolism	0.0921866	0.000700444	0.0841693	0.00400961	0.0760831	0.0023868	0.069527	0.00966854
glycerate	Carbohydrate	Glycolysis, Gluconeogenesis, and Pyruvate Metabolism	0.132966	2.91655e-08	0.122121	2.94314e-06	0.0401323	0.0767956	0.0282441	0.251038
3-phenylpropionate (hydrocinnamate)	Xenobiotics	Benzoate Metabolism	0.109129	3.7192e-06	0.112631	9.46375e-06	0.0133114	0.549003	0.0169908	0.478775
N-acetylmethionine	Amino Acid	Methionine, Cysteine, SAM and Taurine Metabolism	-0.0911147	0.000106477	-0.0926758	0.000265045	-0.0477905	0.0235386	-0.0444809	0.0508166
tartronate (hydroxymalonate)	Xenobiotics	Food Component/Plant	0.119953	6.04141e-07	0.118562	5.28912e-06	0.0271985	0.232339	0.0228894	0.35393
oxalate (ethanedioate)	Cofactors and Vitamins	Ascorbate and Aldarate Metabolism	0.132068	8.4782e-08	0.127933	1.76109e-06	0.0288452	0.220068	0.0190969	0.455777
4-methyl-2-oxopentanoate	Amino Acid	Leucine, Isoleucine and Valine Metabolism	0.115387	1.95104e-05	0.10821	0.000184549	0.0772044	0.0016884	0.0690714	0.00830792
homocitrulline	Amino Acid	Urea cycle; Arginine and Proline Metabolism	-0.0994193	2.19399e-05	-0.0814472	0.00160413	-0.0510135	0.01558	-0.0429354	0.0626748
threonate	Cofactors and Vitamins	Ascorbate and Aldarate Metabolism	0.104795	2.773e-05	0.105509	9.24732e-05	0.0290105	0.21026	0.0252437	0.31437
N-formylmethionine	Amino Acid	Methionine, Cysteine, SAM and Taurine Metabolism	-0.0999772	2.2474e-05	-0.097091	0.000147685	-0.0620756	0.00318812	-0.0526979	0.0211863
3-carboxy-4-methyl-5-propyl-2-furanpropanoate (CMPF)	Lipid	Fatty Acid, Dicarboxylate	0.135182	1.23976e-08	0.127879	5.60123e-07	0.00703074	0.753558	-0.0105098	0.663865
N-acetylneuraminate	Carbohydrate	Aminosugar Metabolism	-0.104907	1.0434e-05	-0.0984042	0.000130622	-0.0459927	0.0346003	-0.0421213	0.0720875
gamma-glutamylphenylalanine	Peptide	Gamma-glutamyl Amino Acid	-0.114066	4.68785e-06	-0.107634	6.12683e-05	-0.0556021	0.0169135	-0.0500705	0.0461721
stachydrine	Xenobiotics	Food Component/Plant	0.140986	1.6834e-09	0.161905	1.75071e-10	0.036996	0.0929644	0.053368	0.0259283
N6-carbamoylthreonyladenosine	Nucleotide	Purine Metabolism, Adenine containing	-0.113435	2.34476e-06	-0.10464	4.4355e-05	-0.0607957	0.00615449	-0.0501223	0.0342808
2-methylmalonylcarnitine (C4-DC)	Lipid	Fatty Acid Synthesis	-0.102778	2.20531e-05	-0.0969668	0.000186821	-0.0591785	0.00662921	-0.0543364	0.0202622
o-cresol sulfate	Xenobiotics	Benzoate Metabolism	-0.0967999	3.45979e-05	-0.0955739	0.000149842	-0.052668	0.0222284	-0.0456796	0.0649574
succinylcarnitine (C4)	Energy	TCA Cycle	-0.100921	2.65877e-05	-0.10186	7.52839e-05	-0.0427408	0.0559509	-0.0439042	0.0656818
N-acetylserine	Amino Acid	Glycine, Serine and Threonine Metabolism	-0.0915386	8.92842e-05	-0.0914779	0.000279615	-0.0542873	0.0096352	-0.055787	0.0135752
4-allylphenol sulfate	Xenobiotics	Food Component/Plant	0.116576	6.19826e-07	0.0994625	7.20742e-05	0.0360493	0.0942309	0.0193973	0.398127
N-methylproline	Amino Acid	Urea cycle; Arginine and Proline Metabolism	0.0966918	3.58839e-05	0.118324	2.8889e-06	0.0216021	0.313399	0.0387876	0.0945565
ergothioneine	Xenobiotics	Food Component/Plant	0.144196	7.27876e-10	0.129843	3.18392e-07	0.0424851	0.0530783	0.0224916	0.341614
4-hydroxy-2-oxoglutaric acid	Lipid	Fatty Acid, Dicarboxylate	0.104995	1.82556e-05	0.0851022	0.00124997	0.0498307	0.0240853	0.0259072	0.274596
imidazole propionate	Amino Acid	Histidine Metabolism	-0.0985786	4.36095e-05	-0.100298	0.0001314	-0.051112	0.0213492	-0.0501837	0.0376645
bilirubin	Cofactors and Vitamins	Hemoglobin and Porphyrin Metabolism	0.0972589	5.04797e-05	0.103139	6.28157e-05	0.0414627	0.057179	0.0483018	0.038941
3-methyl-2-oxobutyrate	Amino Acid	Leucine, Isoleucine and Valine Metabolism	0.096571	7.49353e-05	0.0968672	0.000237917	0.0629118	0.00543724	0.0616369	0.0115623
X - 11381	Unknown	Unknown	-0.0977122	3.64909e-05	-0.0834992	0.00154306	-0.0243482	0.256194	-0.0156223	0.512868
X - 11308	Unknown	Unknown	-0.105591	1.29856e-05	-0.0927102	0.000403556	-0.0267698	0.232056	-0.0219305	0.363598
X - 13866	Unknown	Unknown	0.0948612	5.72342e-05	0.0836316	0.00101255	0.00985779	0.646932	-0.00378104	0.870477
X - 17185	Unknown	Unknown	-0.0991864	2.30399e-05	-0.0974246	0.00010658	-0.0542714	0.0143591	-0.0458489	0.0541814
X - 11372	Unknown	Unknown	-0.14071	6.16171e-09	-0.139301	1.19882e-07	-0.011564	0.612219	-0.0158378	0.519722
X - 11880	Unknown	Unknown	-0.10895	5.98946e-06	-0.0979283	0.000174189	0.01029	0.654005	0.0169629	0.493029
X - 15492	Unknown	Unknown	-0.0976619	6.64435e-05	-0.0877741	0.000903504	-0.0672903	0.00295879	-0.0626315	0.0100843
X - 15674	Unknown	Unknown	0.101627	2.63607e-05	0.0867611	0.000836558	0.0353406	0.10545	0.0151301	0.518118
X - 18901	Unknown	Unknown	0.12094	2.92903e-07	0.111699	1.22253e-05	0.00453714	0.839696	-0.008231	0.732997
X - 21733	Unknown	Unknown	0.0965541	5.55228e-05	0.0857019	0.0007447	0.0318642	0.146649	0.0239049	0.304009
X - 17676	Unknown	Unknown	-0.107129	5.4507e-06	-0.0961433	0.000139259	-0.081886	0.000110669	-0.069193	0.00226042
X - 12117	Unknown	Unknown	-0.127352	4.70049e-08	-0.125586	6.42822e-07	-0.0709396	0.00141418	-0.0720888	0.00278024
N1-methylinosine	Nucleotide	Purine Metabolism, (Hypo)Xanthine/Inosine containing	-0.11002	5.05295e-06	-0.107699	3.12232e-05	-0.0327744	0.146988	-0.0287103	0.23669
X - 11315	Unknown	Unknown	0.117539	6.44195e-07	0.12286	1.69486e-06	-0.00505014	0.823402	-0.00154821	0.949928
X - 24295	Unknown	Unknown	0.0820374	0.000968416	0.0843573	0.00168265	0.0571189	0.0116729	0.0590829	0.0153258
X - 24337	Unknown	Unknown	-0.107322	7.51046e-06	-0.10092	0.000106049	-0.0381918	0.0852664	-0.0326773	0.171605
1-palmitoyl-2-docosahexaenoyl-GPC (16:0/22:6)	Lipid	Phosphatidylcholine (PC)	0.100564	2.27127e-05	0.109076	1.7453e-05	0.0106638	0.626491	0.0143263	0.542006
sphingomyelin (d18:1/17:0, d17:1/18:0, d19:1/16:0)	Lipid	Sphingolipid Metabolism	0.119679	2.51922e-06	0.141413	2.68366e-07	0.0193509	0.418912	0.0387977	0.135484
1-stearoyl-2-oleoyl-GPG (18:0/18:1)	Lipid	Phosphatidylglycerol (PG)	0.101866	2.54773e-05	0.110111	2.38866e-05	0.0138539	0.535417	0.013585	0.572772
sphingomyelin (d18:1/19:0, d19:1/18:0)*	Lipid	Sphingolipid Metabolism	0.118334	4.96391e-06	0.150643	8.44226e-08	0.0282969	0.233226	0.0535614	0.0384844
sphingomyelin (d18:1/25:0, d19:0/24:1, d20:1/23:0, d19:1/24:0)*	Lipid	Sphingolipid Metabolism	0.117522	5.29859e-07	0.139637	3.09684e-08	0.0194454	0.371051	0.038821	0.0981232
sphingomyelin (d18:2/21:0, d16:2/23:0)*	Lipid	Sphingolipid Metabolism	0.111861	0.000101437	0.135475	1.38539e-05	0.0261888	0.326031	0.0382416	0.186732
beta-cryptoxanthin	Cofactors and Vitamins	Vitamin A Metabolism	0.179702	4.32987e-14	0.179502	2.3066e-12	0.0344859	0.163379	0.0398139	0.135946
carotene diol (1)	Cofactors and Vitamins	Vitamin A Metabolism	0.180013	7.61613e-14	0.172137	3.36999e-11	0.0345012	0.164562	0.0252213	0.345638
carotene diol (2)	Cofactors and Vitamins	Vitamin A Metabolism	0.16439	8.96727e-12	0.157638	1.51291e-09	0.0377247	0.127177	0.031505	0.236686
carotene diol (3)	Cofactors and Vitamins	Vitamin A Metabolism	0.121338	2.81454e-07	0.120645	2.32512e-06	0.0244705	0.272991	0.0213841	0.373102
X - 24951	Unknown	Unknown	-0.139002	7.53823e-09	-0.137873	9.33345e-08	-0.0446367	0.0471536	-0.0450321	0.0607179
X - 24953	Unknown	Unknown	-0.148836	2.65961e-09	-0.153564	9.59094e-09	-0.0331115	0.158605	-0.0428396	0.0864987
5,6-dihydrouridine	Nucleotide	Pyrimidine Metabolism, Uracil containing	-0.0988975	2.32033e-05	-0.0864031	0.000601624	-0.0506531	0.0172983	-0.0383187	0.0932348
3-carboxy-4-methyl-5-pentyl-2-furanpropionate (3-CMPFP)	Lipid	Fatty Acid, Dicarboxylate	0.09982	2.50683e-05	0.105656	3.29583e-05	-0.00296418	0.891488	-0.00280047	0.904783
hydroxy-CMPF*	Lipid	Fatty Acid, Dicarboxylate	0.120256	4.69682e-07	0.110502	1.65605e-05	-0.0192105	0.414475	-0.0351396	0.166007
2-naphthol sulfate	Xenobiotics	Chemical	-0.129837	2.56574e-08	-0.127487	4.69624e-07	-0.0514909	0.0208186	-0.0507208	0.0353794
X - 25422	Unknown	Unknown	-0.093346	7.3655e-05	-0.0895101	0.000518299	-0.0327501	0.1287	-0.0317996	0.176981
N-carbamoylvaline	Amino Acid	Leucine, Isoleucine and Valine Metabolism	-0.0959905	5.07085e-05	-0.0913332	0.000348672	-0.0514723	0.0152959	-0.054388	0.0172918
3-amino-2-piperidone	Amino Acid	Urea cycle; Arginine and Proline Metabolism	-0.0987189	3.41586e-05	-0.103232	5.34893e-05	-0.0436357	0.0421373	-0.048241	0.0352967
eicosenedioate (C20:1-DC)*	Lipid	Fatty Acid, Dicarboxylate	-0.101121	2.53605e-05	-0.0912766	0.000434247	-0.00711881	0.745837	-0.00211863	0.928605
3,4-dihydroxybutyrate	Lipid	Fatty Acid, Dihydroxy	-0.0990391	2.58882e-05	-0.10685	2.2731e-05	-0.0493177	0.0239072	-0.0566308	0.0151949
branched chain 14:0 dicarboxylic acid	Lipid	Fatty Acid, Dicarboxylate	0.145931	4.71602e-10	0.144655	6.42818e-09	0.0255697	0.266529	0.0313287	0.200692
3,5-dichloro-2,6-dihydroxybenzoic acid	Xenobiotics	Chemical	-0.133283	1.81964e-08	-0.105091	6.19321e-05	-0.0598004	0.00569411	-0.0423281	0.0752577

### Sheet: ACE-III 69
Metabolite	Family	Pathway	Model 1				Model 4
			b	p	beta_APOE	p_APOE	b	p	beta_APOE	p_APOE
glycerate	Carbohydrate	Glycolysis, Gluconeogenesis, and Pyruvate Metabolism	0.173488	4.39472e-09	0.153324	1.60151e-06	0.0756256	0.00469747	0.0590837	0.0397618
N-acetylglutamate	Amino Acid	Glutamate Metabolism	-0.119998	5.63843e-05	-0.120457	0.000219265	-0.064153	0.0138195	-0.064048	0.0249875
3-phenylpropionate (hydrocinnamate)	Xenobiotics	Benzoate Metabolism	0.136464	1.74277e-06	0.12384	5.34055e-05	0.0286642	0.263241	0.025816	0.347495
1-palmitoyl-2-oleoyl-GPE (16:0/18:1)	Lipid	Phosphatidylethanolamine (PE)	-0.1125	9.02716e-05	-0.114423	0.000235528	-0.0364416	0.166762	-0.0479124	0.0915459
tartronate (hydroxymalonate)	Xenobiotics	Food Component/Plant	0.134148	1.40497e-05	0.119933	0.000340125	0.0298413	0.282802	0.0178535	0.552887
oxalate (ethanedioate)	Cofactors and Vitamins	Ascorbate and Aldarate Metabolism	0.156334	1.05661e-06	0.14705	1.93002e-05	0.0488888	0.0924632	0.0384127	0.218155
homocitrulline	Amino Acid	Urea cycle; Arginine and Proline Metabolism	-0.11946	2.8167e-05	-0.10194	0.00112071	-0.0779769	0.00137741	-0.0798524	0.00267431
N-formylmethionine	Amino Acid	Methionine, Cysteine, SAM and Taurine Metabolism	-0.115398	8.07302e-05	-0.128901	4.28629e-05	-0.090488	0.000268024	-0.0970904	0.000296962
3-carboxy-4-methyl-5-propyl-2-furanpropanoate (CMPF)	Lipid	Fatty Acid, Dicarboxylate	0.192461	3.92311e-11	0.201142	1.03903e-10	0.0509795	0.0518268	0.0507643	0.0706955
N-acetylneuraminate	Carbohydrate	Aminosugar Metabolism	-0.114218	7.63804e-05	-0.108443	0.000521251	-0.061586	0.0142392	-0.0610206	0.0243919
pseudouridine	Nucleotide	Pyrimidine Metabolism, Uracil containing	-0.111071	9.45419e-05	-0.100462	0.000978901	-0.061456	0.0118134	-0.0549307	0.0359364
7-methylguanine	Nucleotide	Purine Metabolism, Guanine containing	-0.129613	1.79962e-05	-0.144279	8.17421e-06	-0.072517	0.00562757	-0.0822759	0.00351986
N6-carbamoylthreonyladenosine	Nucleotide	Purine Metabolism, Adenine containing	-0.128909	7.85311e-06	-0.131965	1.65452e-05	-0.0764881	0.00273458	-0.0858138	0.00162569
1-arachidonoyl-GPE (20:4n6)*	Lipid	Lysophospholipid	-0.134786	2.4334e-06	-0.128428	4.01373e-05	-0.057181	0.0236071	-0.0560281	0.0427073
4-allylphenol sulfate	Xenobiotics	Food Component/Plant	0.140229	6.1884e-07	0.127673	2.44972e-05	0.0446425	0.0739765	0.0314895	0.241323
ergothioneine	Xenobiotics	Food Component/Plant	0.173831	1.06511e-09	0.176352	1.19974e-08	0.0624857	0.0149317	0.0648636	0.0199192
S-adenosylhomocysteine (SAH)	Amino Acid	Methionine, Cysteine, SAM and Taurine Metabolism	-0.122775	4.02846e-05	-0.117388	0.000248271	-0.0559878	0.0330324	-0.064768	0.0217119
3-methyl-2-oxobutyrate	Amino Acid	Leucine, Isoleucine and Valine Metabolism	0.0958418	0.00118329	0.0996494	0.00180297	0.0536488	0.0395459	0.0572673	0.0420308
X - 11381	Unknown	Unknown	-0.121411	1.81188e-05	-0.119821	0.000136091	-0.0486862	0.0462161	-0.0524589	0.0533413
X - 21442	Unknown	Unknown	0.131591	2.83488e-06	0.138034	4.5095e-06	0.0466961	0.0561719	0.0572995	0.0293589
N-acetylglucosamine/N-acetylgalactosamine	Carbohydrate	Aminosugar Metabolism	-0.129261	2.95881e-06	-0.129839	1.16126e-05	-0.0728825	0.00305491	-0.0840486	0.00142345
X - 11372	Unknown	Unknown	-0.161553	2.51831e-08	-0.168173	8.63495e-08	-0.0193727	0.456572	-0.0297838	0.291294
X - 11880	Unknown	Unknown	-0.116834	5.59012e-05	-0.12052	0.000118459	0.0185238	0.483527	0.00925788	0.746427
X - 15674	Unknown	Unknown	0.127731	1.7933e-05	0.10642	0.000853328	0.0395961	0.12419	0.0194365	0.479971
X - 18901	Unknown	Unknown	0.179308	1.42071e-10	0.169021	3.06473e-08	0.0517094	0.0422713	0.0411658	0.136616
X - 21733	Unknown	Unknown	0.113164	8.33154e-05	0.108285	0.000381324	0.0496834	0.050308	0.0507924	0.0589619
X - 12117	Unknown	Unknown	-0.124097	9.71597e-06	-0.129122	2.30645e-05	-0.0635052	0.0125499	-0.0802796	0.00398919
X - 15666	Unknown	Unknown	0.113226	9.68633e-05	0.0902419	0.00401451	0.0442701	0.0890621	0.0342782	0.222872
N-acetyltaurine	Amino Acid	Methionine, Cysteine, SAM and Taurine Metabolism	-0.113526	9.29912e-05	-0.110653	0.000348622	-0.0778181	0.00166527	-0.0795721	0.00259675
4-methoxyphenol sulfate	Amino Acid	Tyrosine Metabolism	0.119112	1.74587e-05	0.106397	0.000404232	0.0112252	0.64951	0.000852695	0.974628
X - 23644	Unknown	Unknown	0.113548	4.19287e-05	0.122216	4.1881e-05	0.0430855	0.0705909	0.0488706	0.0564783
X - 11315	Unknown	Unknown	0.172003	8.48123e-10	0.172146	1.49149e-08	0.0400188	0.119767	0.0361241	0.198992
X - 24337	Unknown	Unknown	-0.123431	1.7587e-05	-0.131004	2.72985e-05	-0.067219	0.00821208	-0.0832042	0.00239766
sphingomyelin (d18:1/17:0, d17:1/18:0, d19:1/16:0)	Lipid	Sphingolipid Metabolism	0.12473	4.81098e-05	0.126257	0.00013642	0.00456013	0.86852	0.00574616	0.847023
1-stearoyl-2-oleoyl-GPG (18:0/18:1)	Lipid	Phosphatidylglycerol (PG)	0.140465	6.79438e-07	0.143107	2.43074e-06	0.0265518	0.288274	0.0241214	0.370258
3-hydroxy-3-methylglutarate	Lipid	Mevalonate Metabolism	-0.114303	4.28561e-05	-0.130049	1.66162e-05	-0.055206	0.0451965	-0.0777038	0.00922467
linoleoyl-docosahexaenoyl-glycerol (18:2/22:6) [1]*	Lipid	Diacylglycerol	0.108803	0.000152759	0.111811	0.000295842	0.0281039	0.262716	0.0237219	0.381422
glycosyl-N-tricosanoyl-sphingadienine (d18:2/23:0)*	Lipid	Ceramides	0.113081	0.000105493	0.106935	0.000606895	0.0322582	0.233846	0.0345785	0.231681
stearoyl-arachidonoyl-glycerol (18:0/20:4) [1]*	Lipid	Diacylglycerol	-0.134044	2.10884e-06	-0.120503	8.80837e-05	-0.0558692	0.029695	-0.0484899	0.0825569
sphingomyelin (d18:1/25:0, d19:0/24:1, d20:1/23:0, d19:1/24:0)*	Lipid	Sphingolipid Metabolism	0.122148	2.09433e-05	0.134229	1.28515e-05	0.00251281	0.921142	0.00554006	0.839517
beta-cryptoxanthin	Cofactors and Vitamins	Vitamin A Metabolism	0.168559	1.08099e-08	0.162721	3.37329e-07	0.00489715	0.865254	0.00244053	0.938283
carotene diol (1)	Cofactors and Vitamins	Vitamin A Metabolism	0.206391	4.35008e-12	0.207569	1.4477e-10	0.0402988	0.172018	0.0463842	0.148622
carotene diol (2)	Cofactors and Vitamins	Vitamin A Metabolism	0.173876	3.99638e-09	0.175131	5.71293e-08	0.0302863	0.29735	0.0406415	0.19848
X - 24953	Unknown	Unknown	-0.154885	3.34416e-07	-0.147925	5.86747e-06	-0.0152922	0.572056	-0.0173907	0.549031
5,6-dihydrouridine	Nucleotide	Pyrimidine Metabolism, Uracil containing	-0.110033	0.000112023	-0.10854	0.000388998	-0.0620208	0.0118519	-0.0655156	0.0133387
3-carboxy-4-methyl-5-pentyl-2-furanpropionate (3-CMPFP)	Lipid	Fatty Acid, Dicarboxylate	0.113708	7.01087e-05	0.113537	0.000237776	-0.00169642	0.945821	-0.0108719	0.687647
hydroxy-CMPF*	Lipid	Fatty Acid, Dicarboxylate	0.186995	2.46722e-10	0.193356	1.05798e-09	0.0406991	0.14333	0.0442779	0.138728
X - 25271	Unknown	Unknown	0.120621	2.73133e-05	0.115242	0.00018642	0.0480405	0.0521182	0.0363228	0.17341
2-naphthol sulfate	Xenobiotics	Chemical	-0.131636	3.54421e-06	-0.135439	9.93269e-06	-0.0569407	0.0252041	-0.0661471	0.0157389
X - 25422	Unknown	Unknown	-0.145614	2.33085e-07	-0.13849	6.6623e-06	-0.0699059	0.00455287	-0.0668308	0.0129742
3,4-dihydroxybutyrate	Lipid	Fatty Acid, Dihydroxy	-0.137197	9.47153e-07	-0.151423	5.35101e-07	-0.0900873	0.000280475	-0.108588	4.49474e-05
branched chain 14:0 dicarboxylic acid	Lipid	Fatty Acid, Dicarboxylate	0.144325	2.38717e-07	0.127622	1.65017e-05	0.0129323	0.621774	0.00938453	0.735306
3,5-dichloro-2,6-dihydroxybenzoic acid	Xenobiotics	Chemical	-0.131292	4.08397e-06	-0.126078	7.30954e-05	-0.0528783	0.0327563	-0.0595243	0.0313077

### Sheet: Processing speed 60-64
Metabolite	Family	Pathway	Model 1				Model 4
			b	p	beta_APOE	p_APOE	b	p	beta_APOE	p_APOE
palmitoylcarnitine (C16)	Lipid	Fatty Acid Metabolism (Acyl Carnitine)	-0.111689	9.19187e-06	-0.102216	0.000217893	-0.101091	5.99434e-05	-0.094299	0.00068287
X - 11315	Unknown	Unknown	0.123435	3.01294e-07	0.11857	8.39309e-06	0.0570124	0.0261177	0.0514408	0.0712273
margaroylcarnitine (C17)*	Lipid	Fatty Acid Metabolism (Acyl Carnitine)	-0.0671755	0.00540573	-0.056129	0.0341174	-0.0945481	8.32903e-05	-0.0872775	0.00100286
beta-cryptoxanthin	Cofactors and Vitamins	Vitamin A Metabolism	0.134722	3.29071e-08	0.142384	8.80579e-08	0.0380579	0.174908	0.0514962	0.0962226
carotene diol (2)	Cofactors and Vitamins	Vitamin A Metabolism	0.104224	2.43845e-05	0.120678	8.55239e-06	0.0141002	0.615817	0.0357314	0.24718
hydroxy-CMPF*	Lipid	Fatty Acid, Dicarboxylate	0.100125	4.04219e-05	0.105042	7.8765e-05	0.0147015	0.581824	0.0194961	0.507643
2-naphthol sulfate	Xenobiotics	Chemical	-0.0995923	2.95291e-05	-0.104845	6.56688e-05	-0.0403679	0.111863	-0.0457049	0.102848
3-amino-2-piperidone	Amino Acid	Urea cycle; Arginine and Proline Metabolism	-0.10985	6.18341e-06	-0.104173	8.39686e-05	-0.0794898	0.00110218	-0.0721805	0.00654205
branched chain 14:0 dicarboxylic acid	Lipid	Fatty Acid, Dicarboxylate	0.0966482	5.61449e-05	0.0999145	0.000115067	0.0182324	0.485556	0.0263317	0.35322

### Sheet: Processing speed 69
Metabolite	Family	Pathway	Model 1				Model 4
			b	p	beta_APOE	p_APOE	b	p	beta_APOE	p_APOE
X - 21470	Unknown	Unknown	-0.110909	6.27984e-05	-0.106615	0.000329919	-0.0902423	0.00132693	-0.0824262	0.00626312
