## Supplementary Table 6 for "Metabolic correlates of late midlife cognitive function: findings from the 1946 British Birth Cohort"

### Sheet: Key
beta_APOE	adjusting for APOE
p_APOE	adjusting for APOE

### Sheet: Short-term memory 60-64
Module	Model 1				Model 4
	beta	p	beta_APOE	p_APOE	beta	p	beta_APOE	p_APOE
cyan	0.234522	0	0.218711	0	0.0677222	0.00409601	0.0615277	0.0153103
yellow	0.0990174	3.63784e-05	0.107474	2.72559e-05	0.00710069	0.748297	0.00783433	0.74324
brown	-0.0747411	0.00184791	-0.0612027	0.0157415	0.00793364	0.722218	0.00408851	0.86325
turquoise	-0.120175	5.23304e-07	-0.108789	2.04539e-05	-0.0534371	0.0131168	-0.0465663	0.0443726

### Sheet: Short-term memory 69
Module	Model 1				Model 4
	beta	p	beta_APOE	p_APOE	beta	p	beta_APOE	p_APOE
cyan	0.211417	3.10862e-15	0.203082	1.19682e-12	0.0663982	0.015304	0.065026	0.0261728
turquoise	-0.119874	7.42526e-06	-0.132313	3.90309e-06	-0.0683804	0.00599596	-0.077793	0.00356365

### Sheet: Delayed memory 60-64
Module	Model 1				Model 4
	beta	p	beta_APOE	p_APOE	beta	p	beta_APOE	p_APOE
cyan	0.176713	1.28786e-13	0.17195	1.68014e-11	0.0422443	0.0882447	0.0381191	0.15093
yellow	0.0908041	0.0001542	0.111132	1.60046e-05	0.0117978	0.611118	0.0266923	0.284564
turquoise	-0.0896343	0.000187522	-0.083155	0.00122192	-0.0457171	0.043162	-0.0390934	0.105792

### Sheet: ACE-III 69
Module	Model 1				Model 4
	beta	p	beta_APOE	p_APOE	beta	p	beta_APOE	p_APOE
cyan	0.176174	1.19733e-09	0.165676	8.99201e-08	0.0130015	0.647156	0.0100102	0.742232
yellow	0.0847778	0.00284676	0.0926781	0.00229204	-0.0135608	0.601083	-0.00578067	0.836179
turquoise	-0.107524	0.000205272	-0.119618	0.000111394	-0.065397	0.0110612	-0.0765644	0.00552777

### Sheet: Processing speed 60-64
Module	Model 1				Model 4
	beta	p	beta_APOE	p_APOE	beta	p	beta_APOE	p_APOE
cyan	0.11131	3.52183e-06	0.117258	6.35489e-06	0.00839541	0.75871	0.0169736	0.568931

### Sheet: Processing speed 69
Module	Model 1				Model 4
	beta	p	beta_APOE	p_APOE	beta	p	beta_APOE	p_APOE
purple	-0.0855185	0.00115012	-0.085269	0.00191095	-0.0803908	0.00232819	-0.0798117	0.00384805
