## Supplementary Table 7 for "Metabolic correlates of late midlife cognitive function: findings from the 1946 British Birth Cohort"

### Sheet: Sheet1
Supplementary Table 7
	Full cognition and metabolite data
	Age 60-64 (N=1740)	Age 60-64 & processing speed age 69 (N=1496)	Age 60-64 & short-term memory age 69 (N=1482)	Age 60-64 & ACE-III age 69 (N=1255)
Sex
Male	854 (49.1%)	732 (48.9%)	727 (49.1%)	607 (48.4%)
Female	886 (50.9%)	764 (51.1%)	755 (50.9%)	648 (51.6%)
Fasting blood sample
Yes	1675 (96.3%)	1446 (96.7%)	1432 (96.6%)	1212 (96.6%)
No	65 (3.7%)	50 (3.3%)	50 (3.4%)	43 (3.4%)
Age
Mean (SD)	63.20 (1.12)	63.21 (1.12)	63.21 (1.12)	63.22 (1.13)
Father's socioeconomic position, n (%)
Missing (n)	86	75	75	60
Professional	128 (7.7%)	118 (8.3%)	118 (8.4%)	106 (8.9%)
Intermediate	375 (22.7%)	325 (22.9%)	323 (23.0%)	272 (22.8%)
Nonmanual skilled	293 (17.7%)	264 (18.6%)	261 (18.6%)	217 (18.2%)
Manual skilled	488 (29.5%)	421 (29.6%)	419 (29.8%)	362 (30.3%)
Partly skilled	282 (17.0%)	227 (16.0%)	225 (16.0%)	185 (15.5%)
Unskilled	88 (5.3%)	66 (4.6%)	61 (4.3%)	53 (4.4%)
Socioeconomic position (age 15-53), n (%)
Missing (n)	10	5	5	3
Professional	139 (8.0%)	125 (8.4%)	124 (8.4%)	104 (8.3%)
Intermediate	724 (41.8%)	641 (43.0%)	638 (43.2%)	542 (43.3%)
Nonmanual skilled	404 (23.4%)	354 (23.7%)	349 (23.6%)	296 (23.6%)
Manual skilled	250 (14.5%)	200 (13.4%)	198 (13.4%)	164 (13.1%)
Partly skilled	165 (9.5%)	132 (8.9%)	130 (8.8%)	114 (9.1%)
Unskilled	48 (2.8%)	39 (2.6%)	38 (2.6%)	32 (2.6%)
Educational attainment (age 26), n (%)
Missing (n)	90	71	68	55
No qualification	462 (28.0%)	376 (26.4%)	370 (26.2%)	308 (25.7%)
Up to GCSE	477 (28.9%)	409 (28.7%)	406 (28.7%)	354 (29.5%)
A-level or higher	711 (43.1%)	640 (44.9%)	638 (45.1%)	538 (44.8%)
Childhood cognition (age 15) (z-score)
Missing (n)	252	217	215	177
Mean (SD)	0.00 (1.00)	0.05 (0.99)	0.06 (0.98)	0.07 (0.99)
Lipid medication (age 60-64), n (%)
No	1318 (75.7%)	1135 (75.9%)	1124 (75.8%)	946 (75.4%)
Yes	422 (24.3%)	361 (24.1%)	358 (24.2%)	309 (24.6%)
BMI (age 60-64) (weight(kg)/height(m)2)
Missing (n)	2	2	2	2
Mean (SD)	27.76 (4.70)	27.70 (4.56)	27.69 (4.58)	27.61 (4.45)
Physical activity (age 60-64), n (%)
Missing (n)	48	40	37	32
None	1036 (61.2%)	862 (59.2%)	857 (59.3%)	714 (58.4%)
1-4 times a month	251 (14.8%)	229 (15.7%)	225 (15.6%)	192 (15.7%)
4+ times a month	405 (23.9%)	365 (25.1%)	363 (25.1%)	317 (25.9%)
Lifetime smoking (age 20-64), n (%)
Missing (n)	347	291	285	243
Mean (SD)	10.79 (15.54)	10.40 (15.28)	10.26 (15.18)	10.51 (15.43)
Lifetime alcohol consumption (age 36-64), n (%)
Missing (n)	285	226	221	192
No consumption	90 (6.2%)	77 (6.1%)	76 (6.0%)	63 (5.9%)
Light-moderate consumption	1134 (77.9%)	993 (78.2%)	987 (78.3%)	845 (79.5%)
Heavy consumption	231 (15.9%)	200 (15.7%)	198 (15.7%)	155 (14.6%)
Diet quintiles (age 60-64), n (%)
Missing (n)	246	189	185	166
1	332 (22.2%)	276 (21.1%)	276 (21.3%)	231 (21.2%)
2	302 (20.2%)	266 (20.4%)	263 (20.3%)	209 (19.2%)
3	309 (20.7%)	266 (20.4%)	263 (20.3%)	230 (21.1%)
4	270 (18.1%)	244 (18.7%)	244 (18.8%)	199 (18.3%)
5	281 (18.8%)	255 (19.5%)	251 (19.4%)	220 (20.2%)
Systolic blood pressure (age 60-64)
Missing (n)	12	7	6	5
Mean (SD)	136.40 (18.30)	135.78 (18.18)	135.83 (18.20)	135.72 (18.28)
APOE genotype, n (%)
Missing (n)	217	169	167	146
ε2/ε2	10 (0.7%)	9 (0.7%)	9 (0.7%)	5 (0.5%)
ε2/ε3	177 (11.6%)	152 (11.5%)	151 (11.5%)	119 (10.7%)
ε2/ε4	48 (3.2%)	39 (2.9%)	38 (2.9%)	31 (2.8%)
ε3/ε3	881 (57.8%)	771 (58.1%)	763 (58.0%)	650 (58.6%)
ε3/ε4	361 (23.7%)	316 (23.8%)	314 (23.9%)	270 (24.3%)
ε4/ε4	46 (3.0%)	40 (3.0%)	40 (3.0%)	34 (3.1%)
