## Supplementary Table 8 for "Metabolic correlates of late midlife cognitive function: findings from the 1946 British Birth Cohort"

### Sheet: Short-term memory 60-64
	beta	L95	U95	pval
Fatty Acid, Branched	0.0166301	-0.0494628	0.0827231	0.621718
Medium Chain Fatty Acid	-0.0696884	-0.148405	0.00902822	0.0826737
Polyamine Metabolism	-0.0816327	-0.16159	-0.00167561	0.0453934
Fatty Acid Metabolism (Acyl Carnitine)	0.00585123	-0.07188	0.0835825	0.882644
Plasmalogen	0.0139461	-0.0493171	0.0772093	0.665527
Chemical	-0.0641586	-0.215005	0.086688	0.404282
Phosphatidylcholine (PC)	0.0635488	-0.0162822	0.14338	0.118635
Xanthine Metabolism	0.026861	-0.0348479	0.0885698	0.393367
Glycolysis, Gluconeogenesis, and Pyruvate Metabolism	0.0661257	-0.0353902	0.167642	0.201569
Long Chain Fatty Acids	-0.031517	-0.084773	0.021739	0.245914
Androgenic Steroids	-0.0111147	-0.0822402	0.0600107	0.759263
Fatty Acid, Monohydroxy	-0.155343	-0.246444	-0.0642427	0.000842102
Lysophospholipid	0.0147175	-0.0567411	0.0861762	0.686296
Monoacylglycerol	-0.0853594	-0.14977	-0.0209486	0.0094228
Leucine, Isoleucine and Valine Metabolism	-0.0737215	-0.169289	0.0218465	0.130467
Phenylalanine Metabolism	-0.132834	-0.21456	-0.0511085	0.00145877
Histidine Metabolism	-0.151466	-0.252589	-0.0503432	0.00334955
Nicotinate and Nicotinamide Metabolism	-0.0367885	-0.114814	0.041237	0.355222
Phosphatidylethanolamine (PE)	-0.0455178	-0.101836	0.0108003	0.113103
Phosphatidylinositol (PI)	-0.029841	-0.0888745	0.0291925	0.321609
Methionine, Cysteine, SAM and Taurine Metabolism	-0.203135	-0.316329	-0.0899403	0.000443143
Food Component/Plant	0.145281	0.00417028	0.286392	0.04361
Pregnenolone Steroids	-0.0358044	-0.0932575	0.0216487	0.221764
Lysine Metabolism	-0.100804	-0.203282	0.0016742	0.0538578
Glutathione Metabolism	-0.0506414	-0.142549	0.0412657	0.279977
Pyrimidine Metabolism, Uracil containing	-0.145394	-0.23639	-0.0543989	0.00175418
Fatty Acid, Dicarboxylate	-0.057476	-0.165589	0.0506374	0.297233
Benzoate Metabolism	0.0162913	-0.0837399	0.116323	0.749441
Glycine, Serine and Threonine Metabolism	-0.0280316	-0.138525	0.0824613	0.618841
Urea cycle; Arginine and Proline Metabolism	-0.183458	-0.287842	-0.0790742	0.000580166
Tyrosine Metabolism	-0.0926352	-0.202	0.01673	0.0968336
Sterol	-0.0554611	-0.135477	0.0245549	0.174181
Secondary Bile Acid Metabolism	-0.0966294	-0.194885	0.0016264	0.0539103
Tryptophan Metabolism	-0.0881065	-0.193388	0.0171747	0.1009
Vitamin A Metabolism	0.328421	0.256748	0.400095	6.47439e-19
TCA Cycle	-0.0918367	-0.162321	-0.0213526	0.0106882
Purine Metabolism, Adenine containing	-0.223563	-0.298737	-0.148389	6.48699e-09
Long Chain Polyunsaturated Fatty Acid (n3 and n6)	-0.0366696	-0.0953747	0.0220355	0.220692
Alanine and Aspartate Metabolism	-0.122012	-0.223428	-0.020595	0.0184036
Purine Metabolism, (Hypo)Xanthine/Inosine containing	-0.151227	-0.22957	-0.0728837	0.000158323
Glutamate Metabolism	-0.139959	-0.247205	-0.0327123	0.0105641
Endocannabinoid	-0.116531	-0.183513	-0.0495495	0.000659175
Fatty Acid Metabolism (Acyl Choline)	0.0358819	-0.0157729	0.0875366	0.173237
Ascorbate and Aldarate Metabolism	0.143122	0.0758431	0.210401	3.16448e-05
Sphingolipid Metabolism	0.103072	0.0240405	0.182103	0.0106136
Hemoglobin and Porphyrin Metabolism	0.0494957	-0.0189592	0.117951	0.156334
Partially Characterized Molecules	-0.12508	-0.218693	-0.0314675	0.00885358
Fatty Acid Metabolism (Acyl Glycine)	-0.122708	-0.200152	-0.0452644	0.00191619
Ceramides	0.0924143	0.015879	0.16895	0.0179813
Primary Bile Acid Metabolism	-0.0848017	-0.159318	-0.0102851	0.0257394
Phospholipid Metabolism	0.0343568	-0.0560754	0.124789	0.456284
Diacylglycerol	-0.098721	-0.160773	-0.0366689	0.00183612
Gamma-glutamyl Amino Acid	-0.109163	-0.19251	-0.0258163	0.0102868

### Sheet: Short-term memory 69
	beta	L95	U95	pval
Fatty Acid, Branched	0.0331457	-0.0395745	0.105866	0.371424
Medium Chain Fatty Acid	0.00560374	-0.0811249	0.0923324	0.899162
Polyamine Metabolism	-0.0798684	-0.169665	0.00992876	0.0812479
Fatty Acid Metabolism (Acyl Carnitine)	-0.00561442	-0.0913617	0.0801328	0.897821
Plasmalogen	-0.0467106	-0.115332	0.0219103	0.181999
Chemical	0.00972194	-0.155655	0.175099	0.908212
Phosphatidylcholine (PC)	-0.00923313	-0.0967538	0.0782876	0.836086
Xanthine Metabolism	0.0366644	-0.030748	0.104077	0.286207
Glycolysis, Gluconeogenesis, and Pyruvate Metabolism	0.0828688	-0.0266231	0.192361	0.137859
Long Chain Fatty Acids	0.0062018	-0.0524653	0.0648689	0.835756
Androgenic Steroids	0.0509583	-0.0266625	0.128579	0.198024
Fatty Acid, Monohydroxy	-0.0625418	-0.164417	0.0393329	0.228695
Lysophospholipid	-0.0424814	-0.120971	0.0360086	0.28856
Monoacylglycerol	-0.0532212	-0.124199	0.0177572	0.14155
Leucine, Isoleucine and Valine Metabolism	-0.0329758	-0.137671	0.0717196	0.536779
Phenylalanine Metabolism	-0.0703587	-0.159887	0.0191698	0.123394
Histidine Metabolism	-0.158229	-0.270373	-0.0460845	0.00571662
Nicotinate and Nicotinamide Metabolism	-0.0449941	-0.130146	0.0401583	0.300145
Phosphatidylethanolamine (PE)	-0.0433323	-0.105108	0.0184439	0.169053
Phosphatidylinositol (PI)	-0.0452686	-0.109823	0.0192863	0.169173
Methionine, Cysteine, SAM and Taurine Metabolism	-0.211254	-0.336359	-0.0861491	0.000947593
Food Component/Plant	0.0931485	-0.061125	0.247422	0.236455
Pregnenolone Steroids	-0.00635643	-0.0695406	0.0568277	0.84359
Lysine Metabolism	-0.141951	-0.2535	-0.0304026	0.0126617
Glutathione Metabolism	-0.062251	-0.162614	0.0381124	0.223921
Pyrimidine Metabolism, Uracil containing	-0.174592	-0.274951	-0.0742335	0.000661108
Fatty Acid, Dicarboxylate	0.0193874	-0.100638	0.139413	0.751403
Benzoate Metabolism	0.00654772	-0.102956	0.116051	0.906645
Glycine, Serine and Threonine Metabolism	-0.0497168	-0.172186	0.0727519	0.425979
Urea cycle; Arginine and Proline Metabolism	-0.157969	-0.274162	-0.0417764	0.00774051
Tyrosine Metabolism	-0.114666	-0.23533	0.00599812	0.062511
Sterol	-0.0478057	-0.136072	0.0404604	0.288225
Secondary Bile Acid Metabolism	-0.0758118	-0.183396	0.0317729	0.1671
Tryptophan Metabolism	-0.101535	-0.217987	0.0149166	0.0874186
Vitamin A Metabolism	0.243608	0.163384	0.323832	3.21816e-09
TCA Cycle	-0.126587	-0.204286	-0.0488874	0.00142417
Purine Metabolism, Adenine containing	-0.181434	-0.265179	-0.0976894	2.27425e-05
Long Chain Polyunsaturated Fatty Acid (n3 and n6)	-0.00636597	-0.071302	0.0585701	0.847532
Alanine and Aspartate Metabolism	-0.0656937	-0.176974	0.045587	0.247051
Purine Metabolism, (Hypo)Xanthine/Inosine containing	-0.115095	-0.201441	-0.0287495	0.00902176
Glutamate Metabolism	-0.148639	-0.267933	-0.0293441	0.0146387
Endocannabinoid	-0.05786	-0.133062	0.0173417	0.131454
Fatty Acid Metabolism (Acyl Choline)	0.0245853	-0.0317222	0.0808929	0.391874
Ascorbate and Aldarate Metabolism	0.132691	0.0574864	0.207895	0.000553541
Sphingolipid Metabolism	0.0897309	0.00262058	0.176841	0.0435032
Hemoglobin and Porphyrin Metabolism	0.0386344	-0.0368961	0.114165	0.315852
Partially Characterized Molecules	-0.0871653	-0.191374	0.0170431	0.10106
Fatty Acid Metabolism (Acyl Glycine)	-0.0631461	-0.148832	0.0225399	0.148508
Ceramides	0.0475803	-0.0363255	0.131486	0.266171
Primary Bile Acid Metabolism	-0.0723511	-0.154847	0.0101447	0.0855779
Phospholipid Metabolism	0.029587	-0.0705159	0.12969	0.562155
Diacylglycerol	-0.0624071	-0.13067	0.00585597	0.0731298
Gamma-glutamyl Amino Acid	-0.159139	-0.251117	-0.06716	0.000707453

### Sheet: Delayed memory 60-64
	beta	L95	U95	pval
Fatty Acid, Branched	0.0234956	-0.0431161	0.0901074	0.489148
Medium Chain Fatty Acid	-0.0503786	-0.129752	0.0289949	0.213349
Polyamine Metabolism	-0.0363989	-0.117064	0.0442663	0.376268
Fatty Acid Metabolism (Acyl Carnitine)	0.023535	-0.0548043	0.101874	0.555782
Plasmalogen	-0.00678617	-0.0705529	0.0569806	0.834684
Chemical	-0.172536	-0.32439	-0.0206822	0.0259775
Phosphatidylcholine (PC)	0.0357355	-0.0447667	0.116238	0.384066
Xanthine Metabolism	-0.000941915	-0.0631524	0.0612686	0.976313
Glycolysis, Gluconeogenesis, and Pyruvate Metabolism	0.11739	0.0151722	0.219608	0.0244184
Long Chain Fatty Acids	-0.0253469	-0.0790322	0.0283384	0.354563
Androgenic Steroids	0.0049696	-0.0667206	0.0766598	0.891868
Fatty Acid, Monohydroxy	-0.104277	-0.196264	-0.0122898	0.026319
Lysophospholipid	-0.0100411	-0.0820674	0.0619851	0.784556
Monoacylglycerol	-0.0617791	-0.126761	0.00320314	0.0623987
Leucine, Isoleucine and Valine Metabolism	0.0236922	-0.0726896	0.120074	0.629776
Phenylalanine Metabolism	-0.0859373	-0.168452	-0.0034223	0.0412352
Histidine Metabolism	-0.09637	-0.198446	0.00570638	0.0642404
Nicotinate and Nicotinamide Metabolism	-0.0386535	-0.117295	0.0399881	0.335167
Phosphatidylethanolamine (PE)	-0.00664232	-0.0634467	0.050162	0.818628
Phosphatidylinositol (PI)	-0.0322781	-0.0917765	0.0272203	0.287462
Methionine, Cysteine, SAM and Taurine Metabolism	-0.160278	-0.274527	-0.0460297	0.00599346
Food Component/Plant	0.0981032	-0.0442173	0.240424	0.176561
Pregnenolone Steroids	-0.0242442	-0.082166	0.0336776	0.411786
Lysine Metabolism	-0.0885234	-0.19184	0.0147927	0.093038
Glutathione Metabolism	-0.0429289	-0.135573	0.049715	0.363564
Pyrimidine Metabolism, Uracil containing	-0.120926	-0.212725	-0.0291264	0.00985784
Fatty Acid, Dicarboxylate	-0.0375219	-0.146511	0.0714675	0.499619
Benzoate Metabolism	-0.0158025	-0.116626	0.085021	0.75857
Glycine, Serine and Threonine Metabolism	-0.0218887	-0.13326	0.0894823	0.69993
Urea cycle; Arginine and Proline Metabolism	-0.173975	-0.279227	-0.0687237	0.00120959
Tyrosine Metabolism	-0.0613015	-0.171583	0.0489796	0.275759
Sterol	-0.0731831	-0.153802	0.00743571	0.07518
Secondary Bile Acid Metabolism	-0.0453197	-0.144437	0.0537975	0.369957
Tryptophan Metabolism	-0.00741121	-0.113608	0.0987857	0.891144
Vitamin A Metabolism	0.230405	0.1573	0.303511	7.90148e-10
TCA Cycle	-0.0865099	-0.157569	-0.0154508	0.0170563
Purine Metabolism, Adenine containing	-0.182592	-0.258617	-0.106568	2.66639e-06
Long Chain Polyunsaturated Fatty Acid (n3 and n6)	-0.0318188	-0.0909953	0.0273578	0.291758
Alanine and Aspartate Metabolism	-0.0614047	-0.163748	0.0409384	0.239445
Purine Metabolism, (Hypo)Xanthine/Inosine containing	-0.106375	-0.185506	-0.0272439	0.00844905
Glutamate Metabolism	-0.107385	-0.215567	0.00079623	0.0517083
Endocannabinoid	-0.0879571	-0.155569	-0.0203455	0.0108103
Fatty Acid Metabolism (Acyl Choline)	-0.00167503	-0.0537666	0.0504165	0.94972
Ascorbate and Aldarate Metabolism	0.095889	0.0278871	0.163891	0.00574102
Sphingolipid Metabolism	0.12178	0.0421794	0.201381	0.00273281
Hemoglobin and Porphyrin Metabolism	0.0523195	-0.0166734	0.121312	0.137107
Partially Characterized Molecules	-0.0853184	-0.179774	0.00913691	0.0766351
Fatty Acid Metabolism (Acyl Glycine)	-0.0917803	-0.169935	-0.0136252	0.0213819
Ceramides	0.0881958	0.0110416	0.16535	0.0250861
Primary Bile Acid Metabolism	-0.0602419	-0.135403	0.0149192	0.116129
Phospholipid Metabolism	-0.00986189	-0.101024	0.0812998	0.831993
Diacylglycerol	-0.0606937	-0.123348	0.00196017	0.0576026
Gamma-glutamyl Amino Acid	-0.084681	-0.168753	-0.000608965	0.0483653

### Sheet: ACE-III 69
	beta	L95	U95	pval
Fatty Acid, Branched	0.028051	-0.0521598	0.108262	0.492779
Medium Chain Fatty Acid	0.021312	-0.0743229	0.116947	0.662044
Polyamine Metabolism	-0.131102	-0.229775	-0.0324295	0.00925236
Fatty Acid Metabolism (Acyl Carnitine)	-0.0357185	-0.129946	0.0585093	0.457212
Plasmalogen	-0.0236098	-0.0989045	0.051685	0.538553
Chemical	-0.123196	-0.304813	0.0584222	0.183504
Phosphatidylcholine (PC)	-0.0135838	-0.110518	0.0833501	0.783419
Xanthine Metabolism	0.0372204	-0.0364011	0.110842	0.321463
Glycolysis, Gluconeogenesis, and Pyruvate Metabolism	0.14748	0.0264604	0.2685	0.0169584
Long Chain Fatty Acids	-0.00290916	-0.0675403	0.061722	0.929647
Androgenic Steroids	0.0249749	-0.0608743	0.110824	0.56828
Fatty Acid, Monohydroxy	-0.0931735	-0.204824	0.0184769	0.101841
Lysophospholipid	-0.0513186	-0.137945	0.0353082	0.245364
Monoacylglycerol	-0.0986014	-0.177492	-0.0197104	0.0143417
Leucine, Isoleucine and Valine Metabolism	0.0120514	-0.103113	0.127216	0.837371
Phenylalanine Metabolism	-0.0517488	-0.148886	0.0453888	0.296151
Histidine Metabolism	-0.10635	-0.229642	0.0169424	0.0908432
Nicotinate and Nicotinamide Metabolism	-0.00418395	-0.0969792	0.0886113	0.929528
Phosphatidylethanolamine (PE)	-0.0551631	-0.123256	0.0129301	0.112238
Phosphatidylinositol (PI)	-0.0451167	-0.115976	0.0257431	0.211852
Methionine, Cysteine, SAM and Taurine Metabolism	-0.187746	-0.323413	-0.0520793	0.00671945
Food Component/Plant	0.10263	-0.0648449	0.270104	0.229495
Pregnenolone Steroids	-0.0103493	-0.080053	0.0593544	0.770878
Lysine Metabolism	-0.070654	-0.193353	0.0520449	0.258816
Glutathione Metabolism	-0.0074838	-0.117066	0.102098	0.893437
Pyrimidine Metabolism, Uracil containing	-0.155908	-0.264929	-0.0468883	0.00509969
Fatty Acid, Dicarboxylate	-0.00880534	-0.141274	0.123663	0.896265
Benzoate Metabolism	0.13534	0.0162922	0.254389	0.0259011
Glycine, Serine and Threonine Metabolism	0.0465439	-0.0855145	0.178602	0.489405
Urea cycle; Arginine and Proline Metabolism	-0.211117	-0.33878	-0.0834536	0.00120847
Tyrosine Metabolism	-0.0465245	-0.179356	0.0863074	0.492118
Sterol	0.00626004	-0.0917848	0.104305	0.900336
Secondary Bile Acid Metabolism	-0.00519934	-0.125459	0.11506	0.932418
Tryptophan Metabolism	-0.0620658	-0.188034	0.0639025	0.333915
Vitamin A Metabolism	0.252218	0.163909	0.340527	2.58713e-08
TCA Cycle	-0.0953404	-0.179038	-0.0116426	0.025609
Purine Metabolism, Adenine containing	-0.221217	-0.31232	-0.130113	2.12289e-06
Long Chain Polyunsaturated Fatty Acid (n3 and n6)	-0.0167697	-0.088037	0.0544975	0.644418
Alanine and Aspartate Metabolism	-0.0147059	-0.137721	0.108309	0.81461
Purine Metabolism, (Hypo)Xanthine/Inosine containing	-0.0836275	-0.178561	0.011306	0.0841958
Glutamate Metabolism	-0.160504	-0.290576	-0.0304331	0.0156246
Endocannabinoid	-0.0746232	-0.157177	0.00793081	0.0764072
Fatty Acid Metabolism (Acyl Choline)	-0.0274127	-0.089232	0.0344065	0.38449
Ascorbate and Aldarate Metabolism	0.122977	0.0409103	0.205044	0.00334418
Sphingolipid Metabolism	0.0939064	-0.000937837	0.188751	0.0523052
Hemoglobin and Porphyrin Metabolism	0.0607286	-0.0220583	0.143515	0.150363
Partially Characterized Molecules	-0.0865562	-0.201771	0.0286584	0.140767
Fatty Acid Metabolism (Acyl Glycine)	-0.0313239	-0.125268	0.0626204	0.513137
Ceramides	0.102702	0.0110486	0.194355	0.0281062
Primary Bile Acid Metabolism	-0.0923532	-0.183125	-0.00158184	0.0461449
Phospholipid Metabolism	-0.00234491	-0.111415	0.106725	0.966363
Diacylglycerol	-0.0763124	-0.151616	-0.0010088	0.0470134
Gamma-glutamyl Amino Acid	-0.0579751	-0.158787	0.0428368	0.259437

### Sheet: Processing speed 60-64
	beta	L95	U95	pval
Fatty Acid, Branched	-0.0192205	-0.0872092	0.0487682	0.579327
Medium Chain Fatty Acid	-0.0528463	-0.133855	0.0281619	0.200895
Polyamine Metabolism	-0.0245502	-0.106889	0.0577889	0.558764
Fatty Acid Metabolism (Acyl Carnitine)	-0.106005	-0.185811	-0.0261985	0.00926088
Plasmalogen	-0.0103354	-0.075416	0.0547453	0.755475
Chemical	-0.0741044	-0.229273	0.0810637	0.349051
Phosphatidylcholine (PC)	-0.0162434	-0.09842	0.0659332	0.698296
Xanthine Metabolism	-0.0339393	-0.0974125	0.0295339	0.294447
Glycolysis, Gluconeogenesis, and Pyruvate Metabolism	-0.043719	-0.148178	0.0607395	0.411829
Long Chain Fatty Acids	-0.0246212	-0.0794148	0.0301724	0.378269
Androgenic Steroids	-0.0410439	-0.114187	0.0320994	0.271227
Fatty Acid, Monohydroxy	-0.0969094	-0.190816	-0.00300282	0.0431181
Lysophospholipid	-0.0409436	-0.114431	0.0325441	0.274653
Monoacylglycerol	-0.0283535	-0.0947289	0.0380219	0.402247
Leucine, Isoleucine and Valine Metabolism	-0.0466016	-0.144953	0.0517498	0.352845
Phenylalanine Metabolism	-0.0833302	-0.167557	0.000896156	0.0524851
Histidine Metabolism	-0.00118937	-0.105474	0.103095	0.982156
Nicotinate and Nicotinamide Metabolism	-0.0311153	-0.111387	0.0491561	0.447199
Phosphatidylethanolamine (PE)	-0.0560721	-0.113988	0.00184414	0.0577459
Phosphatidylinositol (PI)	-0.0395521	-0.100269	0.0211644	0.201541
Methionine, Cysteine, SAM and Taurine Metabolism	-0.0354803	-0.152328	0.0813672	0.551552
Food Component/Plant	0.09646	-0.0488008	0.241721	0.192946
Pregnenolone Steroids	-0.0533681	-0.112442	0.00570595	0.0765886
Lysine Metabolism	-0.0334702	-0.138991	0.0720506	0.533947
Glutathione Metabolism	0.0308484	-0.0637174	0.125414	0.522381
Pyrimidine Metabolism, Uracil containing	-0.0306121	-0.124474	0.0632495	0.52247
Fatty Acid, Dicarboxylate	-0.0952516	-0.206412	0.0159091	0.0930148
Benzoate Metabolism	0.0817289	-0.0211043	0.184562	0.119223
Glycine, Serine and Threonine Metabolism	-0.0700316	-0.183656	0.0435928	0.226883
Urea cycle; Arginine and Proline Metabolism	-0.0864772	-0.194148	0.0211935	0.115376
Tyrosine Metabolism	-0.0815996	-0.194128	0.0309285	0.155131
Sterol	-0.0784981	-0.160771	0.00377519	0.0614668
Secondary Bile Acid Metabolism	-0.126826	-0.227834	-0.0258186	0.0138873
Tryptophan Metabolism	-0.0112915	-0.119678	0.0970946	0.838121
Vitamin A Metabolism	0.161579	0.0865323	0.236626	2.5377e-05
TCA Cycle	-0.064301	-0.136882	0.00827957	0.0824596
Purine Metabolism, Adenine containing	-0.0535386	-0.131586	0.0245088	0.178663
Long Chain Polyunsaturated Fatty Acid (n3 and n6)	-0.027486	-0.0878884	0.0329163	0.372246
Alanine and Aspartate Metabolism	-0.0592733	-0.163731	0.0451846	0.265891
Purine Metabolism, (Hypo)Xanthine/Inosine containing	-0.0838397	-0.164668	-0.00301128	0.0420629
Glutamate Metabolism	-0.054487	-0.16499	0.0560164	0.333631
Endocannabinoid	-0.0994977	-0.168474	-0.0305215	0.00472008
Fatty Acid Metabolism (Acyl Choline)	-0.0176757	-0.070835	0.0354836	0.514389
Ascorbate and Aldarate Metabolism	0.0651975	-0.0042919	0.134687	0.0659105
Sphingolipid Metabolism	0.0588537	-0.0225522	0.14026	0.156377
Hemoglobin and Porphyrin Metabolism	0.0243023	-0.046149	0.0947537	0.498771
Partially Characterized Molecules	-0.0823638	-0.178776	0.0140485	0.0940081
Fatty Acid Metabolism (Acyl Glycine)	-0.0481998	-0.128056	0.0316567	0.236646
Ceramides	0.0429597	-0.0358739	0.121793	0.285303
Primary Bile Acid Metabolism	-0.0990549	-0.175678	-0.0224314	0.0113157
Phospholipid Metabolism	-0.0104188	-0.10346	0.0826226	0.826184
Diacylglycerol	-0.0785559	-0.142461	-0.0146506	0.0160133
Gamma-glutamyl Amino Acid	-0.0920089	-0.177802	-0.00621615	0.0355709

### Sheet: Processing speed 69
	beta	L95	U95	pval
Fatty Acid, Branched	-0.0263421	-0.0993752	0.046691	0.479361
Medium Chain Fatty Acid	-0.0392495	-0.126289	0.0477899	0.376545
Polyamine Metabolism	0.0181301	-0.0721706	0.108431	0.693761
Fatty Acid Metabolism (Acyl Carnitine)	-0.139521	-0.225401	-0.0536405	0.00146876
Plasmalogen	-0.0327638	-0.101659	0.0361313	0.351053
Chemical	0.0299953	-0.136687	0.196678	0.724145
Phosphatidylcholine (PC)	-0.0421931	-0.129796	0.0454097	0.34493
Xanthine Metabolism	-0.0389019	-0.106526	0.0287219	0.259322
Glycolysis, Gluconeogenesis, and Pyruvate Metabolism	0.0242225	-0.0865406	0.134986	0.668008
Long Chain Fatty Acids	-0.0253599	-0.0842495	0.0335297	0.398406
Androgenic Steroids	-0.0628425	-0.140798	0.0151131	0.114027
Fatty Acid, Monohydroxy	-0.0714071	-0.17361	0.0307958	0.170737
Lysophospholipid	-0.00400323	-0.0830008	0.0749943	0.920832
Monoacylglycerol	-0.00367776	-0.0750417	0.0676862	0.919493
Leucine, Isoleucine and Valine Metabolism	-0.0715601	-0.176612	0.0334917	0.181691
Phenylalanine Metabolism	-0.0518571	-0.141703	0.0379887	0.257744
Histidine Metabolism	-0.00332552	-0.116428	0.109777	0.954015
Nicotinate and Nicotinamide Metabolism	-0.0640254	-0.149583	0.021532	0.142343
Phosphatidylethanolamine (PE)	-0.0337183	-0.0956778	0.0282413	0.285929
Phosphatidylinositol (PI)	-0.0151185	-0.0799494	0.0497123	0.647425
Methionine, Cysteine, SAM and Taurine Metabolism	-0.0731046	-0.199304	0.0530947	0.256018
Food Component/Plant	0.0830954	-0.0716204	0.237811	0.292272
Pregnenolone Steroids	-0.0762449	-0.139636	-0.0128538	0.0184379
Lysine Metabolism	-0.0525741	-0.1652	0.0600518	0.359992
Glutathione Metabolism	-0.0222439	-0.122854	0.0783663	0.664583
Pyrimidine Metabolism, Uracil containing	0.0286314	-0.0726769	0.12994	0.57941
Fatty Acid, Dicarboxylate	-0.131087	-0.251318	-0.0108562	0.0326242
Benzoate Metabolism	0.00788869	-0.102058	0.117835	0.888093
Glycine, Serine and Threonine Metabolism	-0.0211362	-0.143923	0.101651	0.735668
Urea cycle; Arginine and Proline Metabolism	-0.0363198	-0.153515	0.0808757	0.543345
Tyrosine Metabolism	-0.0403701	-0.161642	0.080902	0.513869
Sterol	-0.00113323	-0.0894017	0.0871352	0.979912
Secondary Bile Acid Metabolism	-0.0724983	-0.180911	0.0359146	0.189809
Tryptophan Metabolism	0.0245531	-0.0927325	0.141839	0.681394
Vitamin A Metabolism	0.0507274	-0.030868	0.132323	0.222851
TCA Cycle	-0.0431338	-0.121125	0.0348573	0.278159
Purine Metabolism, Adenine containing	-0.0357653	-0.120384	0.0488537	0.407193
Long Chain Polyunsaturated Fatty Acid (n3 and n6)	-0.027762	-0.0928772	0.0373532	0.403111
Alanine and Aspartate Metabolism	-0.0568739	-0.168938	0.0551906	0.319649
Purine Metabolism, (Hypo)Xanthine/Inosine containing	-0.0668427	-0.153609	0.0199236	0.130965
Glutamate Metabolism	-0.0404737	-0.1607	0.0797524	0.50913
Endocannabinoid	-0.0760114	-0.151369	-0.00065374	0.0480479
Fatty Acid Metabolism (Acyl Choline)	-0.0217358	-0.0783037	0.0348322	0.451141
Ascorbate and Aldarate Metabolism	0.0398568	-0.0358345	0.115548	0.301818
Sphingolipid Metabolism	-0.00365427	-0.0911448	0.0838362	0.934714
Hemoglobin and Porphyrin Metabolism	0.0520133	-0.0237825	0.127809	0.178481
Partially Characterized Molecules	-0.0354249	-0.139914	0.0690641	0.506136
Fatty Acid Metabolism (Acyl Glycine)	-0.0161621	-0.102301	0.0699767	0.712892
Ceramides	-0.0249087	-0.108886	0.059069	0.560775
Primary Bile Acid Metabolism	-0.0765929	-0.159712	0.00652659	0.0708805
Phospholipid Metabolism	-0.0345162	-0.134963	0.0659303	0.500386
Diacylglycerol	-0.0771536	-0.14562	-0.00868708	0.0272261
Gamma-glutamyl Amino Acid	-0.0015251	-0.0942451	0.0911948	0.974265

### Sheet: Short-term memory (change)
	beta	L95	U95	pval
Fatty Acid, Branched	0.0230176	-0.0498666	0.0959018	0.53569
Medium Chain Fatty Acid	0.0589174	-0.0278068	0.145642	0.182859
Polyamine Metabolism	-0.0530947	-0.143125	0.0369352	0.247528
Fatty Acid Metabolism (Acyl Carnitine)	-0.0192609	-0.105233	0.0667117	0.660389
Plasmalogen	-0.0521924	-0.12093	0.0165454	0.13659
Chemical	0.0246651	-0.141527	0.190857	0.770997
Phosphatidylcholine (PC)	-0.0518677	-0.13953	0.0357951	0.245987
Xanthine Metabolism	0.0344905	-0.0330873	0.102068	0.316916
Glycolysis, Gluconeogenesis, and Pyruvate Metabolism	0.0449393	-0.0650184	0.154897	0.422861
Long Chain Fatty Acids	0.0362378	-0.0225061	0.0949817	0.226451
Androgenic Steroids	0.0921371	0.0144388	0.169835	0.0201487
Fatty Acid, Monohydroxy	0.0323472	-0.0696916	0.134386	0.534144
Lysophospholipid	-0.0615655	-0.140243	0.0171118	0.125011
Monoacylglycerol	-0.00569362	-0.0768852	0.0654979	0.875361
Leucine, Isoleucine and Valine Metabolism	0.00889338	-0.0959415	0.113728	0.867861
Phenylalanine Metabolism	0.0202799	-0.0695	0.11006	0.657765
Histidine Metabolism	-0.0670968	-0.179756	0.0455623	0.242888
Nicotinate and Nicotinamide Metabolism	-0.0260296	-0.111512	0.0594527	0.550394
Phosphatidylethanolamine (PE)	-0.0414994	-0.103411	0.0204117	0.188762
Phosphatidylinositol (PI)	-0.0272583	-0.0920238	0.0375072	0.409173
Methionine, Cysteine, SAM and Taurine Metabolism	-0.106646	-0.232335	0.0190444	0.0962528
Food Component/Plant	0.0164535	-0.138139	0.171046	0.834653
Pregnenolone Steroids	0.0348779	-0.0284292	0.0981849	0.280008
Lysine Metabolism	-0.078793	-0.190847	0.0332608	0.168004
Glutathione Metabolism	-0.0486467	-0.149187	0.0518933	0.342715
Pyrimidine Metabolism, Uracil containing	-0.0882823	-0.189081	0.0125165	0.0860064
Fatty Acid, Dicarboxylate	0.0727344	-0.0473468	0.192816	0.234966
Benzoate Metabolism	-0.0174542	-0.127118	0.0922092	0.754926
Glycine, Serine and Threonine Metabolism	-0.0575286	-0.180044	0.0649866	0.357156
Urea cycle; Arginine and Proline Metabolism	-0.0244884	-0.141367	0.0923903	0.681139
Tyrosine Metabolism	-0.0653464	-0.186169	0.0554757	0.288901
Sterol	-0.0496494	-0.138115	0.0388163	0.271123
Secondary Bile Acid Metabolism	-0.0524186	-0.160275	0.055438	0.340577
Tryptophan Metabolism	-0.0359133	-0.15276	0.0809336	0.546669
Vitamin A Metabolism	0.0654668	-0.0158587	0.146792	0.114536
TCA Cycle	-0.0964965	-0.174425	-0.0185682	0.0152611
Purine Metabolism, Adenine containing	-0.0711319	-0.155544	0.0132802	0.0985499
Long Chain Polyunsaturated Fatty Acid (n3 and n6)	0.025968	-0.0390666	0.0910027	0.433606
Alanine and Aspartate Metabolism	-0.00173261	-0.113326	0.109861	0.975708
Purine Metabolism, (Hypo)Xanthine/Inosine containing	-0.034495	-0.121151	0.052161	0.43502
Glutamate Metabolism	-0.0828149	-0.202429	0.0367993	0.17464
Endocannabinoid	-0.00826167	-0.0836511	0.0671277	0.829826
Fatty Acid Metabolism (Acyl Choline)	-0.0142534	-0.07068	0.0421731	0.620322
Ascorbate and Aldarate Metabolism	0.0586177	-0.0169777	0.134213	0.128466
Sphingolipid Metabolism	0.0296663	-0.0577473	0.11708	0.505694
Hemoglobin and Porphyrin Metabolism	0.0294447	-0.0462728	0.105162	0.445698
Partially Characterized Molecules	-0.0118041	-0.116137	0.0925288	0.824399
Fatty Acid Metabolism (Acyl Glycine)	0.00777074	-0.0782795	0.093821	0.859423
Ceramides	-0.0147131	-0.098694	0.0692677	0.73115
Primary Bile Acid Metabolism	-0.0265239	-0.109285	0.0562369	0.529665
Phospholipid Metabolism	0.0123666	-0.0880299	0.112763	0.809106
Diacylglycerol	-0.0100352	-0.0785065	0.0584362	0.773778
Gamma-glutamyl Amino Acid	-0.0881439	-0.180582	0.00429449	0.0616201

### Sheet: Processing speed (change)
	beta	L95	U95	pval
Fatty Acid, Branched	-0.0226499	-0.0960344	0.0507347	0.544983
Medium Chain Fatty Acid	-0.030642	-0.118	0.0567159	0.491528
Polyamine Metabolism	0.0295875	-0.0610886	0.120264	0.522232
Fatty Acid Metabolism (Acyl Carnitine)	-0.0979836	-0.184406	-0.0115616	0.0262999
Plasmalogen	-0.0136539	-0.0829121	0.0556043	0.699022
Chemical	0.0876851	-0.0795911	0.254961	0.304002
Phosphatidylcholine (PC)	-0.0309803	-0.119271	0.05731	0.491371
Xanthine Metabolism	-0.0207764	-0.0888327	0.0472799	0.549373
Glycolysis, Gluconeogenesis, and Pyruvate Metabolism	0.0153228	-0.0954107	0.126056	0.786095
Long Chain Fatty Acids	-0.0216466	-0.0808125	0.0375194	0.473076
Androgenic Steroids	-0.0514607	-0.129792	0.0268706	0.19771
Fatty Acid, Monohydroxy	-0.0478118	-0.150535	0.0549112	0.361388
Lysophospholipid	0.041332	-0.0379203	0.120584	0.30647
Monoacylglycerol	0.0164683	-0.0552071	0.0881438	0.652273
Leucine, Isoleucine and Valine Metabolism	-0.0806873	-0.186161	0.0247865	0.133672
Phenylalanine Metabolism	-0.0250555	-0.115448	0.0653371	0.586715
Histidine Metabolism	-0.0154517	-0.128934	0.0980301	0.789437
Nicotinate and Nicotinamide Metabolism	-0.0496938	-0.135735	0.0363476	0.25743
Phosphatidylethanolamine (PE)	-0.0210482	-0.0834114	0.0413151	0.508041
Phosphatidylinositol (PI)	0.0089572	-0.0562661	0.0741805	0.78767
Methionine, Cysteine, SAM and Taurine Metabolism	-0.0789218	-0.205529	0.0476853	0.221612
Food Component/Plant	0.0280162	-0.127632	0.183665	0.72408
Pregnenolone Steroids	-0.0512762	-0.114989	0.0124363	0.114622
Lysine Metabolism	-0.0650541	-0.177901	0.0477924	0.258315
Glutathione Metabolism	-0.0604769	-0.16169	0.0407364	0.241353
Pyrimidine Metabolism, Uracil containing	0.0510489	-0.0505099	0.152608	0.324297
Fatty Acid, Dicarboxylate	-0.115137	-0.235956	0.00568166	0.0617751
Benzoate Metabolism	-0.045344	-0.155739	0.0650508	0.420541
Glycine, Serine and Threonine Metabolism	0.0431096	-0.0802619	0.166481	0.493178
Urea cycle; Arginine and Proline Metabolism	0.0151586	-0.102526	0.132843	0.800561
Tyrosine Metabolism	-0.0152321	-0.136927	0.106463	0.806085
Sterol	0.0418077	-0.0472759	0.130891	0.357417
Secondary Bile Acid Metabolism	-0.00422615	-0.112856	0.104404	0.93918
Tryptophan Metabolism	0.0327998	-0.0848511	0.150451	0.584552
Vitamin A Metabolism	-0.0440934	-0.126015	0.0378285	0.291234
TCA Cycle	-0.0361069	-0.114706	0.0424921	0.367675
Purine Metabolism, Adenine containing	-0.00715723	-0.0922268	0.0779124	0.868939
Long Chain Polyunsaturated Fatty Acid (n3 and n6)	-0.0297114	-0.0951881	0.0357654	0.373554
Alanine and Aspartate Metabolism	-0.0351778	-0.147522	0.0771667	0.539165
Purine Metabolism, (Hypo)Xanthine/Inosine containing	-0.029334	-0.11659	0.0579216	0.509707
Glutamate Metabolism	-0.018055	-0.138562	0.102452	0.768879
Endocannabinoid	-0.0174258	-0.0933282	0.0584766	0.652529
Fatty Acid Metabolism (Acyl Choline)	-0.00637257	-0.06319	0.0504448	0.825895
Ascorbate and Aldarate Metabolism	-0.0100662	-0.0862385	0.0661061	0.795499
Sphingolipid Metabolism	-0.029416	-0.11743	0.0585976	0.512183
Hemoglobin and Porphyrin Metabolism	0.0637211	-0.0124608	0.139903	0.101067
Partially Characterized Molecules	0.000712269	-0.104338	0.105762	0.98939
Fatty Acid Metabolism (Acyl Glycine)	0.000754357	-0.085887	0.0873957	0.986376
Ceramides	-0.0577146	-0.142223	0.0267939	0.180566
Primary Bile Acid Metabolism	-0.0101316	-0.0934697	0.0732066	0.811547
Phospholipid Metabolism	-0.00824539	-0.109332	0.0928408	0.872901
Diacylglycerol	-0.0679543	-0.136809	0.000900461	0.0530682
Gamma-glutamyl Amino Acid	0.0606729	-0.0324588	0.153805	0.201479
