## Supplementary Table 10 for "Metabolic correlates of late midlife cognitive function: findings from the 1946 British Birth Cohort"

### Sheet: Short-term memory 60-64
Module	Model 1				Model 2				Model 3				Model 4
	beta	L95	U95	p	beta	L95	U95	p	beta	L95	U95	p	beta	L95	U95	p
cyan	0.234522	0.188699	0.280345	0	0.21166	0.164456	0.258865	0	0.0895572	0.0462487	0.132866	5.22281e-05	0.0677222	0.0215161	0.113928	0.00409601
black	0.029754	-0.017365	0.076873	0.215692	-0.0100977	-0.0585865	0.0383911	0.682996	-0.00651633	-0.0484844	0.0354517	0.760754	-0.00448175	-0.0462467	0.0372832	0.833324
greenyellow	0.0625586	0.0155112	0.109606	0.00918638	-0.0064638	-0.0606909	0.0477633	0.815176	-0.00953769	-0.0565227	0.0374473	0.690572	-0.0143026	-0.0612499	0.0326447	0.550226
yellow	0.0990174	0.0521095	0.145925	3.63784e-05	0.0732038	0.0235486	0.122859	0.00388223	0.00758542	-0.0359139	0.0510847	0.732375	0.00710069	-0.0362945	0.0504959	0.748297
brown	-0.0747411	-0.121749	-0.0277333	0.00184791	-0.0274614	-0.0772882	0.0223655	0.279864	-0.0128263	-0.0558895	0.0302368	0.559169	0.00793364	-0.0358313	0.0516986	0.722218
turquoise	-0.120175	-0.166972	-0.0733771	5.23304e-07	-0.0841028	-0.132825	-0.0353809	0.000726097	-0.0553091	-0.09762	-0.0129983	0.0104359	-0.0534371	-0.0956442	-0.0112299	0.0131168
green	0.0426721	-0.00442478	0.089769	0.0757328	0.0341798	-0.0126151	0.0809747	0.152155	-0.00481109	-0.0455299	0.0359077	0.816764	-0.0073931	-0.0484943	0.0337081	0.724277
pink	-0.0081058	-0.0552441	0.0390325	0.735956	-0.00395953	-0.0507976	0.0428786	0.86833	-0.0111284	-0.0516227	0.029366	0.589951	-0.0253616	-0.0660484	0.0153251	0.22165
red	-0.0390755	-0.0861794	0.00802828	0.103908	-0.0371285	-0.0838143	0.00955729	0.118985	-0.029523	-0.0698731	0.0108271	0.151451	-0.0215317	-0.0619487	0.0188853	0.296217
tan	-0.0529846	-0.100058	-0.00591109	0.0274014	-0.039009	-0.085878	0.00785998	0.102773	-0.00553735	-0.046339	0.0352643	0.790126	-0.00737197	-0.0480679	0.033324	0.722407
salmon	-0.0030494	-0.0501891	0.0440903	0.899053	-0.00647464	-0.0531493	0.0402	0.785598	-0.00947207	-0.0498516	0.0309075	0.645509	-0.0118046	-0.0520563	0.028447	0.565222
blue	-0.0508802	-0.0979589	-0.00380144	0.0341729	-0.0429279	-0.0896333	0.00377748	0.0716083	-0.0399306	-0.0804934	0.000632077	0.0536742	-0.0255877	-0.0666028	0.0154274	0.221263
magenta	-0.0338951	-0.0810078	0.0132177	0.158402	-0.0172118	-0.0641781	0.0297545	0.472376	-0.0232681	-0.0639153	0.0173791	0.261696	-0.0202971	-0.0609176	0.0203235	0.327199
purple	-0.0301223	-0.0772408	0.0169962	0.210062	-0.0341585	-0.080812	0.012495	0.151171	-0.0165897	-0.0570913	0.0239119	0.421861	-0.0100842	-0.0504872	0.0303189	0.624522

### Sheet: Short-term memory 69
Module	Model 1				Model 2				Model 3				Model 4
	beta	L95	U95	p	beta	L95	U95	p	beta	L95	U95	p	beta	L95	U95	p
cyan	0.211417	0.15943	0.263404	3.10862e-15	0.195459	0.141795	0.249122	1.41598e-12	0.0845806	0.0345998	0.134561	0.000924171	0.0663982	0.0127556	0.120041	0.015304
black	-0.00646174	-0.0577828	0.0448593	0.804959	-0.0412551	-0.0944318	0.0119216	0.12827	-0.0378724	-0.0848435	0.00909877	0.113953	-0.035177	-0.0820308	0.0116768	0.141036
greenyellow	0.0223051	-0.0285957	0.0732059	0.390162	-0.0424256	-0.101535	0.0166835	0.159364	-0.0384717	-0.090842	0.0138986	0.149796	-0.0426182	-0.0949857	0.00974929	0.110614
yellow	0.0611954	0.00952889	0.112862	0.020296	0.03637	-0.0186743	0.0914143	0.195146	-0.021687	-0.0707578	0.0273838	0.386117	-0.0237081	-0.0727046	0.0252883	0.342688
brown	-0.0626225	-0.114051	-0.0111941	0.0170408	-0.0263604	-0.0814815	0.0287606	0.348356	-0.0188942	-0.0674692	0.0296807	0.445582	-0.003543	-0.0530991	0.046013	0.888484
turquoise	-0.119874	-0.172159	-0.067588	7.42526e-06	-0.0931742	-0.148339	-0.038009	0.000945085	-0.0745731	-0.123338	-0.025808	0.00274847	-0.0683804	-0.11712	-0.0196412	0.00599596
green	0.0327969	-0.0186275	0.0842213	0.211121	0.0281709	-0.0230836	0.0794254	0.281148	-0.00981072	-0.0552733	0.0356518	0.67213	-0.00780125	-0.053798	0.0381955	0.739407
pink	0.00388404	-0.0478738	0.0556419	0.882993	0.00966206	-0.0420249	0.0613491	0.713906	-0.00500651	-0.0506736	0.0406606	0.829756	-0.0149937	-0.0610898	0.0311023	0.523534
red	-0.00122948	-0.052687	0.0502281	0.962625	0.00115535	-0.0501649	0.0524756	0.964783	0.00076137	-0.0445385	0.0460613	0.973703	0.00723435	-0.0382869	0.0527557	0.755278
tan	-0.0306904	-0.0818763	0.0204956	0.239731	-0.0195369	-0.070757	0.0316832	0.454455	0.0119126	-0.0334424	0.0572676	0.606475	0.00942069	-0.0358893	0.0547307	0.68344
salmon	0.0215678	-0.0305902	0.0737258	0.417421	0.0195796	-0.0322995	0.0714587	0.459226	0.0151495	-0.0306131	0.0609121	0.516193	0.0135567	-0.0321342	0.0592476	0.560641
blue	-0.0209619	-0.0740209	0.0320972	0.438492	-0.0154186	-0.0682606	0.0374233	0.567162	-0.0183508	-0.0650752	0.0283737	0.441181	-0.0112952	-0.0586521	0.0360617	0.639946
magenta	-0.0114155	-0.0633469	0.0405158	0.666391	0.000912352	-0.0510429	0.0528676	0.972526	-0.0129005	-0.0587148	0.0329139	0.58079	-0.0123185	-0.0582185	0.0335815	0.598651
purple	-0.0220327	-0.073741	0.0296757	0.403393	-0.0253155	-0.0767563	0.0261252	0.334527	-0.0154896	-0.0610019	0.0300228	0.504487	-0.0129071	-0.0584926	0.0326785	0.578696

### Sheet: Delayed memory 60-64
Module	Model 1				Model 2				Model 3				Model 4
	beta	L95	U95	p	beta	L95	U95	p	beta	L95	U95	p	beta	L95	U95	p
cyan	0.176713	0.130302	0.223124	1.28786e-13	0.167138	0.119181	0.215095	1.12981e-11	0.0575834	0.0121748	0.102992	0.0129696	0.0422443	-0.00633185	0.0908204	0.0882447
black	-0.000542853	-0.0476969	0.0466112	0.981988	-0.0264757	-0.0753035	0.0223521	0.287709	-0.0232509	-0.0671412	0.0206394	0.298938	-0.0220607	-0.0658806	0.0217591	0.32357
greenyellow	0.0428815	-0.00422911	0.0899921	0.074393	-0.00132714	-0.0559502	0.0532959	0.961998	-0.00686448	-0.0559928	0.0422639	0.784078	-0.013106	-0.0623265	0.0361145	0.601558
yellow	0.0908041	0.0438451	0.137763	0.0001542	0.0743486	0.0243341	0.124363	0.00359577	0.0134918	-0.031992	0.0589756	0.560782	0.0117978	-0.033702	0.0572976	0.611118
brown	-0.0315714	-0.0787018	0.0155591	0.189073	-0.00363073	-0.0538372	0.0465758	0.887226	0.00975048	-0.0353085	0.0548095	0.671309	0.028607	-0.0172841	0.0744981	0.221631
turquoise	-0.0896343	-0.136598	-0.0426703	0.000187522	-0.0709067	-0.120033	-0.0217808	0.00469504	-0.0465931	-0.0908482	-0.00233809	0.039076	-0.0457171	-0.0900268	-0.00140731	0.043162
green	0.0162933	-0.0308545	0.063441	0.49799	0.0124616	-0.0346986	0.0596218	0.604341	-0.021659	-0.0642402	0.0209221	0.318588	-0.02453	-0.0676172	0.0185573	0.26431
pink	0.0152125	-0.0319361	0.062361	0.526931	0.0194832	-0.0276872	0.0666536	0.417989	0.0134527	-0.0288971	0.0558025	0.533342	0.00167341	-0.0410522	0.044399	0.938776
red	-0.0249446	-0.0720839	0.0221947	0.299473	-0.0248052	-0.0718496	0.0222393	0.301207	-0.0182051	-0.0604261	0.0240158	0.397831	-0.0119151	-0.0543079	0.0304777	0.581521
tan	-0.0463593	-0.0934626	0.000743906	0.0537254	-0.0377403	-0.0849535	0.00947295	0.117108	-0.00826097	-0.050876	0.0343541	0.703833	-0.0083085	-0.0510149	0.0343979	0.702815
salmon	-0.00582636	-0.0529796	0.0413269	0.80854	-0.00813115	-0.0551453	0.038883	0.734488	-0.0105296	-0.0527443	0.031685	0.624746	-0.0105024	-0.0527151	0.0317104	0.625625
blue	-0.0388776	-0.0859959	0.00824074	0.105778	-0.0348462	-0.0819074	0.0122151	0.146611	-0.0302942	-0.0727472	0.0121589	0.161811	-0.0158225	-0.0588593	0.0272143	0.470947
magenta	0.00121312	-0.0459409	0.0483671	0.959763	0.0113781	-0.0359341	0.0586903	0.637212	0.00456284	-0.0379541	0.0470798	0.83331	0.0067002	-0.0359047	0.0493051	0.757775
purple	-0.0134402	-0.06059	0.0337095	0.576174	-0.0154725	-0.0624883	0.0315433	0.518714	-0.000677957	-0.0430334	0.0416774	0.974959	0.00408724	-0.038302	0.0464765	0.850022

### Sheet: ACE-III 69
Module	Model 1				Model 2				Model 3				Model 4
	beta	L95	U95	p	beta	L95	U95	p	beta	L95	U95	p	beta	L95	U95	p
cyan	0.176174	0.119766	0.232583	1.19733e-09	0.155604	0.0971347	0.214074	2.08335e-07	0.0278266	-0.0237502	0.0794035	0.290038	0.0130015	-0.0427162	0.0687193	0.647156
black	-0.0310008	-0.0864885	0.024487	0.273251	-0.06916	-0.126289	-0.0120306	0.0176993	-0.0702099	-0.118189	-0.0222309	0.00416361	-0.0681667	-0.116434	-0.0198995	0.00567846
greenyellow	0.031433	-0.0232525	0.0861186	0.259674	-0.0398774	-0.103277	0.0235222	0.21744	-0.0380928	-0.0916954	0.0155099	0.163497	-0.0376735	-0.0916121	0.0162651	0.17084
yellow	0.0847778	0.029147	0.140409	0.00284676	0.0557842	-0.00344379	0.115012	0.0648685	-0.0160875	-0.0664861	0.0343111	0.531262	-0.0135608	-0.0644338	0.0373123	0.601083
brown	-0.0657554	-0.121496	-0.0100149	0.0208102	-0.0269043	-0.0867948	0.0329862	0.378313	-0.0276828	-0.0779143	0.0225486	0.27981	-0.0211707	-0.0729025	0.0305611	0.422186
turquoise	-0.107524	-0.164177	-0.0508707	0.000205272	-0.076926	-0.136543	-0.0173085	0.0114814	-0.064377	-0.11445	-0.0143039	0.0117845	-0.065397	-0.115817	-0.0149771	0.0110612
green	0.0812731	0.0263051	0.136241	0.00378839	0.0783162	0.0235795	0.133053	0.00507847	0.0364101	-0.00982532	0.0826456	0.122606	0.0322796	-0.0149588	0.079518	0.180281
pink	0.00294017	-0.0522544	0.0581347	0.916784	0.00887568	-0.0461475	0.0638989	0.751702	-0.0100884	-0.0562518	0.036075	0.668179	-0.0152601	-0.0621749	0.0316547	0.523484
red	0.000380012	-0.0558694	0.0566294	0.989427	0.00130966	-0.0548554	0.0574747	0.963519	-0.00156218	-0.0487169	0.0455925	0.948187	0.00361248	-0.0442422	0.0514672	0.882284
tan	-0.040897	-0.0968345	0.0150405	0.15172	-0.0269151	-0.0828959	0.0290658	0.345735	0.00807911	-0.0391807	0.0553389	0.737382	0.00841213	-0.0392126	0.0560369	0.728989
salmon	0.0152698	-0.0415444	0.072084	0.598089	0.0142908	-0.04214	0.0707216	0.619394	0.0104111	-0.0370413	0.0578634	0.666943	0.0111281	-0.036827	0.0590832	0.648988
blue	-0.0178654	-0.0754509	0.03972	0.542864	-0.0110038	-0.0683283	0.0463208	0.706541	-0.0143047	-0.0626728	0.0340633	0.56186	-0.0129667	-0.0624657	0.0365323	0.607377
magenta	-0.025874	-0.0823277	0.0305796	0.368735	-0.0123072	-0.0687501	0.0441357	0.668884	-0.0336348	-0.0810075	0.013738	0.163883	-0.0318379	-0.0795293	0.0158534	0.190527
purple	-0.0445642	-0.101013	0.0118841	0.121675	-0.049712	-0.10581	0.00638551	0.0823603	-0.0434532	-0.0906947	0.00378821	0.0713847	-0.0401646	-0.0878839	0.00755464	0.0989291

### Sheet: Processing speed 60-64
Module	Model 1				Model 2				Model 3				Model 4
	beta	L95	U95	p	beta	L95	U95	p	beta	L95	U95	p	beta	L95	U95	p
cyan	0.11131	0.06439	0.158231	3.52183e-06	0.0956047	0.0471425	0.144067	0.000113226	0.0486065	-0.00146686	0.0986799	0.0570914	0.00839541	-0.0452033	0.0619942	0.75871
black	-0.0080499	-0.0552617	0.0391619	0.738103	-0.032374	-0.0812651	0.0165171	0.194209	-0.0340652	-0.0823754	0.014245	0.16684	-0.0308652	-0.0790477	0.0173172	0.209132
greenyellow	0.0348336	-0.0123511	0.0820183	0.147816	-0.00153632	-0.0562387	0.0531661	0.956078	-0.00381095	-0.0579121	0.0502902	0.89013	-0.00793337	-0.0620302	0.0461634	0.77366
yellow	0.0405859	-0.00658856	0.0877604	0.091705	0.0273633	-0.0228303	0.0775568	0.285114	0.00233411	-0.0478152	0.0524834	0.927275	-0.00108056	-0.0511764	0.0490152	0.966259
brown	-0.0697281	-0.116827	-0.0226296	0.00373456	-0.0450384	-0.0952724	0.00519571	0.0788434	-0.0402684	-0.089927	0.00939026	0.111914	-0.0201615	-0.0707447	0.0304216	0.43446
turquoise	-0.0478847	-0.095044	-0.000725518	0.0465818	-0.0244955	-0.0737928	0.0248018	0.329906	-0.0141617	-0.0629047	0.0345812	0.568855	-0.0094623	-0.0581901	0.0392655	0.703346
green	0.0212869	-0.0259157	0.0684895	0.376549	0.0155088	-0.0317175	0.0627351	0.519603	-0.000450434	-0.0473315	0.0464306	0.984967	-0.00211868	-0.0495617	0.0453244	0.930213
pink	0.0141934	-0.0330151	0.061402	0.55548	0.0155755	-0.0316664	0.0628174	0.517946	0.0139229	-0.0327398	0.0605856	0.558481	0.00293148	-0.0440527	0.0499157	0.902616
red	-0.0374071	-0.0845874	0.00977325	0.120117	-0.0356288	-0.0827259	0.0114682	0.138057	-0.0305064	-0.0770369	0.0160241	0.198651	-0.0225693	-0.0692553	0.0241167	0.343173
tan	-0.00886819	-0.0560796	0.0383433	0.712607	-0.00094923	-0.0482644	0.046366	0.968617	0.0123318	-0.034467	0.0591306	0.605342	0.0134274	-0.0333828	0.0602377	0.573772
salmon	0.0253846	-0.0218136	0.0725827	0.291634	0.0236246	-0.0234459	0.070695	0.32506	0.0212055	-0.0252486	0.0676595	0.37074	0.018371	-0.0280742	0.0648162	0.437974
blue	-0.0338192	-0.0810056	0.0133671	0.159986	-0.0288194	-0.0759578	0.018319	0.230646	-0.0281017	-0.074833	0.0186297	0.238383	-0.0265864	-0.0738666	0.0206938	0.270225
magenta	-0.0363607	-0.0835428	0.0108215	0.130845	-0.0269937	-0.0743604	0.020373	0.263832	-0.0280103	-0.0747791	0.0187584	0.240288	-0.0263773	-0.0731767	0.0204221	0.269111
purple	-0.0598194	-0.106948	-0.0126905	0.0128867	-0.0624275	-0.109425	-0.0154304	0.00925833	-0.0559234	-0.102417	-0.00942976	0.0184287	-0.052533	-0.0990043	-0.00606173	0.0267413

### Sheet: Processing speed 69
Module	Model 1				Model 2				Model 3				Model 4
	beta	L95	U95	p	beta	L95	U95	p	beta	L95	U95	p	beta	L95	U95	p
cyan	0.0603679	0.00786254	0.112873	0.0242595	0.0451444	-0.00913796	0.0994268	0.103028	0.0113871	-0.0450861	0.0678603	0.69251	-0.0166786	-0.0770262	0.0436691	0.587803
black	-0.00535286	-0.0565397	0.045834	0.837498	-0.0263562	-0.0795728	0.0268603	0.331461	-0.0290297	-0.0821817	0.0241223	0.28419	-0.0294356	-0.0826444	0.0237732	0.278025
greenyellow	-0.00576369	-0.0563482	0.0448208	0.823174	-0.050769	-0.109761	0.00822296	0.0915946	-0.0485574	-0.107713	0.0105977	0.107577	-0.054428	-0.113743	0.00488724	0.0720722
yellow	0.0109365	-0.0403033	0.0621762	0.675517	-0.0061079	-0.060856	0.0486402	0.826805	-0.0170934	-0.0723489	0.0381621	0.544064	-0.0200025	-0.0753758	0.0353708	0.478693
brown	-0.0592372	-0.110204	-0.00827079	0.0227559	-0.039275	-0.0940867	0.0155368	0.160068	-0.0360941	-0.0908569	0.0186687	0.196258	-0.0258984	-0.0817755	0.0299787	0.363406
turquoise	-0.0371572	-0.0895582	0.0152437	0.164454	-0.0155983	-0.0709827	0.0397861	0.580723	-0.01065	-0.0660027	0.0447027	0.705921	-0.009284	-0.064803	0.046235	0.742942
green	-0.000885787	-0.0517938	0.0500222	0.972777	-0.0042713	-0.0552261	0.0466835	0.869416	-0.0167529	-0.0679141	0.0344083	0.520761	-0.0133824	-0.0653143	0.0385495	0.613293
pink	0.0141359	-0.0374524	0.0657243	0.591006	0.0171381	-0.0345624	0.0688386	0.515641	0.0152826	-0.0364381	0.0670033	0.562263	0.00680104	-0.0455576	0.0591597	0.798915
red	-0.0585872	-0.109755	-0.00741897	0.0248523	-0.0569642	-0.108172	-0.00575627	0.0292613	-0.0518905	-0.103069	-0.000711543	0.0469028	-0.0486447	-0.100267	0.00297796	0.0647419
tan	0.0264522	-0.0243933	0.0772977	0.307659	0.0337373	-0.0173167	0.0847914	0.195096	0.0405173	-0.0105371	0.0915717	0.11975	0.0365164	-0.0147588	0.0877917	0.162632
salmon	0.0328983	-0.019078	0.0848746	0.214592	0.0314387	-0.0204647	0.0833421	0.234964	0.0277888	-0.0240279	0.0796055	0.292983	0.0229004	-0.0291019	0.0749026	0.387822
blue	-0.0318069	-0.0844628	0.020849	0.236252	-0.0282066	-0.0808508	0.0244376	0.29343	-0.0295961	-0.082341	0.0231489	0.271218	-0.031192	-0.0847933	0.0224093	0.253848
magenta	-0.0631285	-0.114882	-0.011375	0.0168486	-0.056391	-0.108365	-0.00441745	0.0334779	-0.0566457	-0.108571	-0.00472055	0.0325265	-0.0587136	-0.110861	-0.00656601	0.027359
purple	-0.0855185	-0.137018	-0.0340191	0.00115012	-0.0875611	-0.138984	-0.0361383	0.000858333	-0.0818277	-0.133294	-0.0303617	0.00185127	-0.0803908	-0.13209	-0.0286912	0.00232819

### Sheet: Short-term memory (change)
Module	Model 1				Model 2				Model 3				Model 4
	beta	L95	U95	p	beta	L95	U95	p	beta	L95	U95	p	beta	L95	U95	p
cyan	0.0720403	0.0188079	0.125273	0.00802526	0.0691281	0.0141028	0.124153	0.0138411	0.0298623	-0.0268278	0.0865523	0.301634	0.0223566	-0.0387992	0.0835124	0.473412
black	-0.0335248	-0.0850473	0.0179977	0.202026	-0.0464675	-0.100191	0.00725633	0.0899771	-0.0429319	-0.0959548	0.0100911	0.112441	-0.041282	-0.0944678	0.0119038	0.128084
greenyellow	-0.0104607	-0.0615612	0.0406398	0.688071	-0.0374091	-0.0970999	0.0222818	0.219137	-0.0344308	-0.0935196	0.024658	0.253219	-0.0354135	-0.0948043	0.0239774	0.242327
yellow	-0.00127784	-0.0532519	0.0506962	0.961541	-0.0140133	-0.0696749	0.0416484	0.621489	-0.036771	-0.0921929	0.0186509	0.193302	-0.0385783	-0.0942211	0.0170644	0.174032
brown	-0.0274911	-0.0792116	0.0242294	0.297284	-0.020128	-0.0758231	0.035567	0.478491	-0.019499	-0.0743963	0.0353983	0.486074	-0.0180798	-0.0743234	0.0381637	0.528417
turquoise	-0.0542283	-0.106989	-0.00146802	0.043965	-0.0499815	-0.105816	0.00585281	0.0793036	-0.0421818	-0.0972999	0.0129362	0.133518	-0.0371014	-0.0924659	0.0182632	0.188875
green	0.00974732	-0.0418646	0.0613592	0.711092	0.00889879	-0.0428355	0.0606331	0.735855	-0.00467284	-0.0559481	0.0466024	0.858146	-1.50722e-05	-0.0521362	0.052106	0.999547
pink	-0.0062339	-0.0582218	0.045754	0.814075	-0.00389273	-0.0561061	0.0483206	0.883748	-0.00793269	-0.05949	0.0436246	0.762835	-0.00745412	-0.0597613	0.0448531	0.779867
red	0.0406142	-0.0110593	0.0922877	0.123347	0.0407064	-0.0111129	0.0925256	0.123553	0.0366502	-0.0144698	0.0877702	0.159831	0.0350242	-0.0166505	0.0866989	0.183877
tan	-0.00736341	-0.0587214	0.0439945	0.778565	-0.00382767	-0.0555006	0.0478452	0.88449	0.0077534	-0.0432909	0.0587977	0.765777	0.00490973	-0.0463909	0.0562104	0.851109
salmon	0.0367316	-0.0156471	0.0891102	0.169155	0.0360895	-0.0163077	0.0884866	0.176879	0.0362729	-0.0153665	0.0879124	0.168451	0.0348572	-0.0170303	0.0867448	0.187786
blue	0.0127973	-0.0404172	0.0660118	0.637187	0.0141602	-0.0391322	0.0674526	0.6023	0.0123733	-0.0403265	0.065073	0.645181	0.00946033	-0.0442297	0.0631504	0.729661
magenta	0.00781461	-0.0444992	0.0601284	0.769547	0.0112889	-0.0413242	0.0639019	0.673899	0.00430382	-0.0475944	0.0562021	0.870799	0.00189694	-0.0503104	0.0541043	0.943189
purple	-0.0108639	-0.0629162	0.0411884	0.682302	-0.0116686	-0.0637506	0.0404134	0.660378	-0.010213	-0.0616984	0.0412724	0.697246	-0.0139888	-0.0658304	0.0378528	0.596665

### Sheet: Processing speed (change)
Module	Model 1				Model 2				Model 3				Model 4
	beta	L95	U95	p	beta	L95	U95	p	beta	L95	U95	p	beta	L95	U95	p
cyan	-0.0066263	-0.0598178	0.0465652	0.806983	-0.0158465	-0.0707983	0.0391053	0.571709	-0.0253199	-0.0828898	0.03225	0.388425	-0.0292957	-0.0910066	0.0324151	0.351886
black	0.0154243	-0.0359585	0.0668072	0.556061	0.00598713	-0.0476146	0.0595889	0.826601	0.00489163	-0.0489698	0.058753	0.858629	0.00284489	-0.0511917	0.0568815	0.91776
greenyellow	-0.0129757	-0.0639138	0.0379625	0.617373	-0.0419277	-0.101415	0.01756	0.167013	-0.0410783	-0.10103	0.0188731	0.179133	-0.0440341	-0.104362	0.0162942	0.152418
yellow	-0.00470241	-0.0565123	0.0471075	0.858717	-0.0179265	-0.0734061	0.0375531	0.526293	-0.0162623	-0.0725456	0.040021	0.570952	-0.0170083	-0.0735843	0.0395677	0.555473
brown	-0.0460519	-0.0975746	0.00547089	0.0797602	-0.0400141	-0.0954907	0.0154625	0.157325	-0.0380725	-0.0937848	0.0176397	0.180287	-0.0406391	-0.0976752	0.0163971	0.162424
turquoise	-0.0180217	-0.0706809	0.0346374	0.502122	-0.0081532	-0.063857	0.0475506	0.774067	-0.00743996	-0.0634257	0.0485457	0.794377	-0.0100981	-0.0664205	0.0462243	0.725114
green	-0.015171	-0.066617	0.0362751	0.563046	-0.0164265	-0.0679891	0.0351362	0.532128	-0.0197564	-0.0717926	0.0322798	0.45654	-0.0145803	-0.0676174	0.0384568	0.589786
pink	0.0061473	-0.045677	0.0579716	0.816042	0.00848313	-0.0435607	0.060527	0.749212	0.00960434	-0.0427307	0.0619394	0.718909	0.00733206	-0.0458306	0.0604948	0.786782
red	-0.0446704	-0.0961722	0.00683134	0.0890809	-0.0447413	-0.0963844	0.00690186	0.0894506	-0.0406693	-0.0925608	0.0112221	0.124417	-0.0428852	-0.0953812	0.0096109	0.109267
tan	0.0337048	-0.0174637	0.0848733	0.196525	0.037906	-0.0135642	0.0893763	0.148773	0.0363949	-0.0153591	0.0881488	0.167967	0.0297916	-0.0223124	0.0818956	0.262221
salmon	0.0324526	-0.0197684	0.0846736	0.223031	0.0317787	-0.0204571	0.0840145	0.232917	0.0311928	-0.0212457	0.0836314	0.243462	0.0261104	-0.0266675	0.0788884	0.331981
blue	-0.0268727	-0.0799059	0.0261604	0.320403	-0.0254016	-0.0785113	0.0277081	0.348297	-0.024384	-0.0778867	0.0291188	0.371468	-0.0270167	-0.0815436	0.0275102	0.331247
magenta	-0.0514651	-0.103549	0.000618725	0.0527807	-0.0483334	-0.100721	0.00405471	0.0705373	-0.0454741	-0.0981059	0.00715782	0.0903226	-0.0498356	-0.102832	0.00316054	0.0652969
purple	-0.0647183	-0.116503	-0.0129331	0.0143431	-0.0656833	-0.117491	-0.0138751	0.0129959	-0.062737	-0.114873	-0.0106006	0.0183851	-0.0647198	-0.11723	-0.0122101	0.0157407
